# An atlas of trait associations with resting-state and task-evoked human brain functional architectures in the UK Biobank

**DOI:** 10.1101/2022.02.22.22271371

**Authors:** Bingxin Zhao, Tengfei Li, Yujue Li, Zirui Fan, Di Xiong, Xifeng Wang, Mufeng Gao, Stephen M. Smith, Hongtu Zhu

## Abstract

Functional magnetic resonance imaging (fMRI) has been widely used to identify brain regions linked to critical functions, such as language and vision, and to detect tumors, strokes, brain injuries, and diseases. It is now known that large sample sizes are necessary for fMRI studies to detect small effect sizes and produce reproducible results. Here we report a systematic association analysis of 647 traits with imaging features extracted from resting-state and task-evoked fMRI data of more than 40,000 UK Biobank participants. We used a parcellation-based approach to generate 64,620 functional connectivity measures to reveal fine-grained details about cerebral cortex functional architectures. The difference between functional organizations at rest and during task has been quantified, and we have prioritized important brain regions and networks associated with a variety of human traits and clinical outcomes. For example, depression was most strongly associated with decreased connectivity in the somatomotor network. We have made our results publicly available and developed a browser framework to facilitate exploration of brain function-trait association results (http://165.227.92.206/).
