## Supplementary material for "An atlas of trait associations with resting-state and task-evoked human brain functional architectures in the UK Biobank": supp_tables: TableS1_Glasser360_ID.xlsx

### Sheet: ID
Table S1: The 360 functional areas defined in the Glasser360 atlas. More details can be found in Glasser et al. 2016 (https://doi.org/10.1038/nature18933).
Parcel Index	Area Name	Area Description	Network	Key Studies	Location	Alternative Area Name
1	V1	Primary Visual Cortex	Visual1	Amunts et al 2000,Fischl et al 2008,Abdollahi et al 2014	Calcarine_L,Lingual_L	Visual1-04_L-Ctx
2	MST	Medial Superior Temporal Area	Visual2	Abdollahi et al 2014, Kolster et al 2010, Malikovic et al 2007,Fischl et al 2008	Occipital_Mid_L	Visual2-28_L-Ctx
3	V6	Sixth Visual Area	Visual2	Pitzalis et al 2006, Pitzalis et al 2013, Sereno et al 2012, Nieuwenhuys et al 2014	Cuneus_L	Visual2-29_L-Ctx
4	V2	Second Visual Area	Visual2	Amunts et al 2000,Fischl et al 2008, Schira et al 2009,Abdollahi et al 2014, Wang et al2015, Wandell and Winawer 2011	Lingual_L,Calcarine_L,Cuneus_L	Visual2-30_L-Ctx
5	V3	Third Visual Area	Visual2	Abdollahi et al 2014, Rottschy et al 2007, Schira et al 2009, Kujovic et al 2012, Wang et al 2015, Wandell and Winawer 2011	Cuneus_L,Lingual_L,Cerebellum_6_L,Occipital_Mid_L	Visual2-31_L-Ctx
6	V4	Fourth Visual Area	Visual2	Hansen et al 2007,Abdollahi et al 2014, Rottschy et al 2007, Malikovic et al 2015	Occipital_Mid_L,Fusiform_L,Lingual_L	Visual2-32_L-Ctx
7	V8	Eighth Visual Area	Visual2	Hadjikhani et al 1998,Abdollahi et al 2014	Fusiform_L	Visual2-33_L-Ctx
8	4	Primary Motor Cortex	Somatomotor	Fischl et al 2008,Geyer et al 1996	Paracentral_Lobule_L,Postcentral_L,Precentral_L	Somatomotor-21_L-Ctx
9	3b	Primary Sensory Cortex	Somatomotor	Fischl et al 2008,Geyer et al 1999, Geyer et al 2000	Postcentral_L	Somatomotor-22_L-Ctx
10	FEF	Frontal Eye Fields	Cingulo-Opercular	Glasser and Van Essen 2011, Amiez and Petrides 2009	Precentral_L	Cingulo-Opercular-30_L-Ctx
11	PEF	Premotor Eye Field	Dorsal-Attention	Amiez and Petrides 2009, Amunts et al 2010	Precentral_L	Dorsal-Attention-12_L-Ctx
12	55b	Area 55b	Language	Hopf 1956	Precentral_L	Language-10_L-Ctx
13	V3A	Area V3A	Visual2	Abdollahi et al 2014, Swisher et al 2007, Kujovic et al 2012, Wandell and Winawer 2011, Larsson and Heeger 2006, Tootell et al 1997	Occipital_Sup_L	Visual2-34_L-Ctx
14	RSC	RetroSplenial Complex	Frontoparietal	Glasser and Van Essen 2011, Vogt, 2009, Palomero Gallagher et al 2009	Cingulate_Post_L,Lingual_L,Cingulate_Mid_L,Calcarine_L,Precuneus_L	Frontoparietal-29_L-Ctx
15	POS2	Parieto-Occipital Sulcus Area 2	Frontoparietal	Glasser and Van Essen 2011	Precuneus_L,Cuneus_L	Frontoparietal-30_L-Ctx
16	V7	Seventh Visual Area	Visual2	Abdollahi et al2014, Swisher et al 2007, Larsson and Heeger 2006, Tootell et al 1998, Hagler et al 2007, Wang et al., 2015	Occipital_Sup_L,Occipital_Mid_L	Visual2-35_L-Ctx
17	IPS1	IntraParietal Sulcus Area 1	Visual2	Swisher et al 2007, Wang et al., 2015, Hagler et al 2007	Occipital_Sup_L	Visual2-36_L-Ctx
18	FFC	Fusiform Face Complex	Visual2	Glasser and Van Essen 2011, Kanwisher and Yovel, 2006, Caspers et al 2013, Weiner et al 2014	Fusiform_L	Visual2-37_L-Ctx
19	V3B	Area V3B	Visual2	Abdollahi et al 2014, Larsson and Heeger 2006, Swisher et al 2007, Wandell and Winawer 2011, Smith et al 1998	Occipital_Mid_L	Visual2-38_L-Ctx
20	LO1	AreaLateral Occipital 1	Visual2	Abdollahi et al 2014, Hansen et al 2007,Malikovic et al 2015, Larsson and Heeger 2006	Occipital_Mid_L	Visual2-39_L-Ctx
21	LO2	Area Lateral Occipital 2	Visual2	Abdollahi et al 2014, Hansen et al 2007,Malikovic et al 2015, Larsson andHeeger 2006	Occipital_Inf_L	Visual2-40_L-Ctx
22	PIT	Posterior InferoTemporal	Visual2	Abdollahi et al 2014, Kolster et al 2010, Malikovic et al 2015, Kanwisher and Yovel, 2006, Tsao et al 2008	Occipital_Inf_L,Fusiform_L	Visual2-41_L-Ctx
23	MT	Middle Temporal Area	Visual2	Abdollahiet al 2014, Kolster et al 2010, Malikovic et al 2007,Fischl et al 2008	Occipital_Mid_L	Visual2-42_L-Ctx
24	A1	Primary Auditory Cortex	Auditory	Glasser and Van Essen 2011, Moerel et al 2014, von Economo and Koskinas 1925, Triarhou 2007, Morosan et al 2001	Temporal_Sup_L,Heschl_L	Auditory-08_L-Ctx
25	PSL	PeriSylvian Language Area	Language		Temporal_Sup_L,SupraMarginal_L	Language-11_L-Ctx
26	SFL	Superior Frontal Language Area	Language		Supp_Motor_Area_L	Language-12_L-Ctx
27	PCV	PreCuneus Visual Area	Posterior-Multimodal	Sereno et al 2012	Precuneus_L	Posterior-Multimodal-05_L-Ctx
28	STV	Superior Temporal Visual Area	Language		Temporal_Mid_L,Temporal_Sup_L	Language-13_L-Ctx
29	7Pm	Medial Area 7P	Frontoparietal	Scheperjans et al 2008a, Scheperjans et al 2008b	Precuneus_L	Frontoparietal-31_L-Ctx
30	7m	Area 7m	Default	Scheperjans et al 2008a, Scheperjans et al 2008b	Precuneus_L	Default-38_L-Ctx
31	POS1	Parieto-Occipital Sulcus Area 1	Default	Glasser and Van Essen 2011	Calcarine_L	Default-39_L-Ctx
32	23d	Area 23d	Default	Vogt,2009, Palomero-Gallagher et al 2009	Cingulate_Mid_L	Default-40_L-Ctx
33	v23ab	Area ventral 23 a+b	Default	Vogt, 2009, Palomero-Gallagher et al 2009	Precuneus_L	Default-41_L-Ctx
34	d23ab	Area dorsal 23 a+b	Default	Vogt, 2009, Palomero-Gallagher et al 2009	Cingulate_Post_L,Cingulate_Mid_L	Default-42_L-Ctx
35	31pv	Area 31p ventral	Default	Vogt, 2009, Palomero-Gallagher et al 2009	Cingulate_Mid_L,Cingulate_Post_L	Default-43_L-Ctx
36	5m	Area 5m	Somatomotor	Scheperjans et al 2008a, Scheperjans et al 2008b	Precuneus_L	Somatomotor-23_L-Ctx
37	5mv	Area 5m ventral	Cingulo-Opercular	Scheperjans et al 2008a, Scheperjans et al 2008b	Cingulate_Mid_L,Precuneus_L	Cingulo-Opercular-31_L-Ctx
38	23c	Area 23c	Cingulo-Opercular	Vogt, 2009, Palomero-Gallagher et al 2009	Cingulate_Mid_L	Cingulo-Opercular-32_L-Ctx
39	5L	Area 5L	Somatomotor	Scheperjans et al 2008a, Scheperjans et al 2008b	Precuneus_L	Somatomotor-24_L-Ctx
40	24dd	Dorsal Area 24d	Somatomotor	Palomero-Gallagher et al 2009, Vogt and Vogt 2003	Cingulate_Mid_L,Supp_Motor_Area_L	Somatomotor-25_L-Ctx
41	24dv	Ventral Area 24d	Somatomotor	Palomero-Gallagher et al 2009, Vogt and Vogt 2003	Cingulate_Mid_L	Somatomotor-26_L-Ctx
42	7AL	Lateral Area 7A	Somatomotor	Scheperjans et al 2008a, Scheperjans et al 2008b	Parietal_Sup_L,Precuneus_L	Somatomotor-27_L-Ctx
43	SCEF	Supplementary and Cingulate Eye Field	Cingulo-Opercular	Amiez and Petrides 2009	Supp_Motor_Area_L	Cingulo-Opercular-33_L-Ctx
44	6ma	Area 6m anterior	Cingulo-Opercular	Fischl et al 2008, Vorobiev et al 1998, Geyer 2004	Frontal_Sup_2_L,Supp_Motor_Area_L	Cingulo-Opercular-34_L-Ctx
45	7Am	Medial Area 7A	Cingulo-Opercular	Scheperjans et al 2008a, Scheperjans et al 2008b	Precuneus_L	Cingulo-Opercular-35_L-Ctx
46	7Pl	Lateral Area 7P	Dorsal-Attention	Scheperjans et al 2008a, Scheperjans et al 2008b	Precuneus_L,Parietal_Sup_L	Dorsal-Attention-13_L-Ctx
47	7PC	Area 7PC	Somatomotor	Scheperjans et al 2008a, Scheperjans et al 2008b	Parietal_Sup_L,Parietal_Inf_L	Somatomotor-28_L-Ctx
48	LIPv	Area Lateral IntraParietal ventral	Visual2	Van Essen et al 2012a, Scheperjans et al 2008a, Scheperjans et al 2008b	Parietal_Inf_L,Parietal_Sup_L	Visual2-43_L-Ctx
49	VIP	Ventral IntraParietal Complex	Visual2	Van Essen et al 2012a	Parietal_Sup_L	Visual2-44_L-Ctx
50	MIP	Medial IntraParietal Area	Dorsal-Attention	Van Essen et al 2012a	Parietal_Sup_L	Dorsal-Attention-14_L-Ctx
51	1	Area 1	Somatomotor	Fischl et al 2008,Geyer et al 1999, Geyer et al 2000	Postcentral_L	Somatomotor-29_L-Ctx
52	2	Area 2	Somatomotor	Fischl et al 2008,Grefkes et al 2000	Postcentral_L,Parietal_Inf_L	Somatomotor-30_L-Ctx
53	3a	Area 3a	Somatomotor	Fischl et al 2008,Geyer et al 1999, Geyer et al 2000	Postcentral_L	Somatomotor-31_L-Ctx
54	6d	Dorsal area 6	Somatomotor	Fischl et al 2008,Geyer 2004, Geyer et al 2000	Precentral_L	Somatomotor-32_L-Ctx
55	6mp	Area 6mp	Somatomotor	Fischl et al 2008, Vorobiev et al 1998, Geyer 2004	Supp_Motor_Area_L,Paracentral_Lobule_L	Somatomotor-33_L-Ctx
56	6v	Ventral Area 6	Somatomotor	Fischl et al 2008, Amunts et al 2010, Geyer 2004	Precentral_L	Somatomotor-34_L-Ctx
57	p24pr	Area Posterior 24 prime	Cingulo-Opercular	Vogt, 2009	Cingulate_Mid_L	Cingulo-Opercular-36_L-Ctx
58	33pr	Area 33 prime	Cingulo-Opercular	Vogt, 2009, Nieuwenhuys et al 2014	ACC_sup_L,Cingulate_Mid_L	Cingulo-Opercular-37_L-Ctx
59	a24pr	Anterior 24 prime	Cingulo-Opercular	Vogt, 2009	Cingulate_Mid_L,ACC_sup_L	Cingulo-Opercular-38_L-Ctx
60	p32pr	Area p32 prime	Cingulo-Opercular	Vogt, 2009	Cingulate_Mid_L	Cingulo-Opercular-39_L-Ctx
61	a24	Area a24	Default	Vogt, 2009, Palomero-Gallagher et al 2015	ACC_pre_L	Default-44_L-Ctx
62	d32	Area dorsal 32	Default	Vogt, 2009	Frontal_Sup_Medial_L	Default-45_L-Ctx
63	8BM	Area 8BM	Frontoparietal	Petredes and Pandya 1999	Frontal_Sup_Medial_L	Frontoparietal-32_L-Ctx
64	p32	Area p32	Default	Van Essen et al 2012b, Ongur et al 2003, Vogt, 2009, Palomero-Gallagher et al 2009	ACC_pre_L	Default-46_L-Ctx
65	10r	Area 10r	Default	Van Essen et al 2012b, Ongur et al 2003	Frontal_Med_Orb_L	Default-47_L-Ctx
66	47m	Area 47m	Default	Van Essen et al 2012b,Ongur et al 2003, Glasser and Van Essen 2011	OFCpost_L	Default-48_L-Ctx
67	8Av	Area 8Av	Default	Petredes and Pandya 1999	Frontal_Mid_2_L	Default-49_L-Ctx
68	8Ad	Area 8Ad	Default	Petredes and Pandya 1999	Frontal_Sup_2_L,Frontal_Mid_2_L	Default-50_L-Ctx
69	9m	Area 9 Middle	Default	Petredes and Pandya 1999	Frontal_Sup_Medial_L	Default-51_L-Ctx
70	8BL	Area 8B Lateral	Default	Petredes and Pandya 1999	Frontal_Sup_Medial_L,Frontal_Sup_2_L	Default-52_L-Ctx
71	9p	Area 9 Posterior	Default	Petredes and Pandya 1999	Frontal_Sup_2_L	Default-53_L-Ctx
72	10d	Area 10d	Default	Petredes and Pandya 1999, Bludau et al 2014	Frontal_Sup_Medial_L,Frontal_Sup_2_L	Default-54_L-Ctx
73	8C	Area 8C	Frontoparietal	Petredes and Pandya 1999	Frontal_Mid_2_L	Frontoparietal-33_L-Ctx
74	44	Area 44	Language	Fischl et al 2008, Amunts et al 1999, Amunts etal 2010	Frontal_Inf_Oper_L,Frontal_Inf_Tri_L	Language-14_L-Ctx
75	45	Area 45	Language	Fischl et al 2008, Amunts et al 1999, Amunts et al 2010	Frontal_Inf_Tri_L	Language-15_L-Ctx
76	47l	Area 47l (47 lateral)	Default	Van Essen et al 2012b,Ongur et al 2003	Frontal_Inf_Orb_2_L	Default-55_L-Ctx
77	a47r	Area anterior 47r	Frontoparietal	Van Essen et al 2012b,Ongur et al 2003	Frontal_Mid_2_L,OFClat_L	Frontoparietal-34_L-Ctx
78	6r	Rostral Area 6	Cingulo-Opercular	Amunts et al 2010	Frontal_Inf_Oper_L,Precentral_L	Cingulo-Opercular-40_L-Ctx
79	IFJa	Area IFJa	Language		Frontal_Inf_Oper_L,Frontal_Inf_Tri_L	Language-16_L-Ctx
80	IFJp	Area IFJp	Frontoparietal		Frontal_Inf_Oper_L,Precentral_L	Frontoparietal-35_L-Ctx
81	IFSp	Area IFSp	Language		Frontal_Inf_Tri_L	Language-17_L-Ctx
82	IFSa	Area IFSa	Frontoparietal		Frontal_Inf_Tri_L	Frontoparietal-36_L-Ctx
83	p9-46v	Area posterior 9-46v	Frontoparietal	Petredes and Pandya 1999	Frontal_Inf_Tri_L,Frontal_Mid_2_L	Frontoparietal-37_L-Ctx
84	46	Area 46	Cingulo-Opercular	Petredes and Pandya 1999, Rajkowska and Goldman Rakic 1995a, Rajkowska and Goldman-Rakic 1995b	Frontal_Mid_2_L	Cingulo-Opercular-41_L-Ctx
85	a9-46v	Area anterior 9-46v	Frontoparietal	Petredes and Pandya 1999	Frontal_Mid_2_L	Frontoparietal-38_L-Ctx
86	9-46d	Area 9-46d	Cingulo-Opercular	Petredes and Pandya 1999	Frontal_Mid_2_L,Frontal_Sup_2_L	Cingulo-Opercular-42_L-Ctx
87	9a	Area 9 anterior	Default	Petredes and Pandya 1999	Frontal_Sup_2_L	Default-56_L-Ctx
88	10v	Area 10v	Default	Bludau et al 2014	Rectus_L,Frontal_Med_Orb_L	Default-57_L-Ctx
89	a10p	Area anterior 10p	Frontoparietal	Van Essen et al 2012b,Ongur et al 2003, Bludau et al 2014	Frontal_Sup_2_L	Frontoparietal-39_L-Ctx
90	10pp	Polar 10p	Default	Van Essen et al 2012b,Ongur et al 2003, Bludau et al 2014	OFCmed_L	Default-58_L-Ctx
91	11l	Area 11l	Frontoparietal	Van Essen et al 2012b,Ongur et al 2003, Henssen et al 2016	OFCant_L	Frontoparietal-40_L-Ctx
92	13l	Area 13l	Frontoparietal	Van Essen et al 2012b,Ongur et al 2003, Henssen et al2016	OFCpost_L	Frontoparietal-41_L-Ctx
93	OFC	Orbital Frontal Complex	Default	Van Essen et al 2012b,Ongur et al 2003, Henssen et al 2016	Rectus_L,OFCmed_L	Default-59_L-Ctx
94	47s	Area 47s	Default	Van Essen et al 2012b,Ongur et al 2003	OFCpost_L	Default-60_L-Ctx
95	LIPd	Area Lateral IntraParietal dorsal	Dorsal-Attention	Van Essen et al 2012a	Parietal_Inf_L	Dorsal-Attention-15_L-Ctx
96	6a	Area 6 anterior	Dorsal-Attention	Fischl et al 2008,Geyer 2004, Geyer et al 2000	Frontal_Sup_2_L	Dorsal-Attention-16_L-Ctx
97	i6-8	Inferior 6-8 Transitional Area	Frontoparietal	von Economo and Koskinas 1925, Triarhou 2007	Frontal_Mid_2_L	Frontoparietal-42_L-Ctx
98	s6-8	Superior 6-8 Transitional Area	Frontoparietal	von Economo and Koskinas 1925, Triarhou 2007	Frontal_Sup_2_L,Frontal_Mid_2_L	Frontoparietal-43_L-Ctx
99	43	Area 43	Cingulo-Opercular	Brodmann 1909, Brodmann 2007, Nieuwenhuys et al 2014	Rolandic_Oper_L	Cingulo-Opercular-43_L-Ctx
100	OP4	Area OP4/PV	Somatomotor	Eickhoff et al 2006a, Eickhoff et al 2006b, Nieuwenhuys et al 2014	Postcentral_L	Somatomotor-35_L-Ctx
101	OP1	Area OP1/SII	Somatomotor	Eickhoff et al 2006a, Eickhoff et al 2006b	Rolandic_Oper_L	Somatomotor-36_L-Ctx
102	OP2-3	Area OP2-3/VS	Somatomotor	Eickhoff et al 2006a, Eickhoff et al 2006b	Rolandic_Oper_L,Insula_L	Somatomotor-37_L-Ctx
103	52	Area 52	Auditory	Brodmann 1909, Brodmann 2007, von Economo and Koskinas 1925, Triarhou 2007	Temporal_Sup_L	Auditory-09_L-Ctx
104	RI	RetroInsular Cortex	Auditory	Glasser and Van Essen 2011,Pandya and Sanides 1973, Kurth et al 2009,von Economo and Koskinas 1925, Triarhou 2007	Rolandic_Oper_L,Temporal_Sup_L	Auditory-10_L-Ctx
105	PFcm	Area PFcm	Cingulo-Opercular	Caspers et al 2006, Caspers et al 2008	Temporal_Sup_L	Cingulo-Opercular-44_L-Ctx
106	PoI2	Posterior Insular Area 2	Cingulo-Opercular	Kurth et al 2009, Morel et al 2013	Insula_L	Cingulo-Opercular-45_L-Ctx
107	TA2	Area TA2	Auditory	von Economo and Koskinas 1925, Triarhou 2007, Morosan et al 2001	Temporal_Sup_L	Auditory-11_L-Ctx
108	FOP4	Frontal Opercular Area 4	Cingulo-Opercular		Insula_L	Cingulo-Opercular-46_L-Ctx
109	MI	Middle Insular Area	Cingulo-Opercular	Van Essen et al 2012b,Ongur et al 2003	Insula_L	Cingulo-Opercular-47_L-Ctx
110	Pir	Pirform Cortex	Orbito-Affective	Glasser and Van Essen 2011, Ding et al 2009, Morel et al 2013	Insula_L,Temporal_Pole_Sup_L,Olfactory_L	Orbito-Affective-04_L-Ctx
111	AVI	Anterior Ventral Insular Area	Frontoparietal	Van Essen et al 2012b,Ongur et al 2003	Insula_L	Frontoparietal-44_L-Ctx
112	AAIC	Anterior Agranular Insula Complex	Orbito-Affective	Van Essen et al 2012b,Ongur et al 2003	Insula_L	Orbito-Affective-05_L-Ctx
113	FOP1	Frontal Opercular Area 1	Cingulo-Opercular		Rolandic_Oper_L	Cingulo-Opercular-48_L-Ctx
114	FOP3	Frontal Opercular Area 3	Cingulo-Opercular		Insula_L	Cingulo-Opercular-49_L-Ctx
115	FOP2	FrontalOPercular Area 2	Somatomotor		Rolandic_Oper_L	Somatomotor-38_L-Ctx
116	PFt	Area PFt	Dorsal-Attention	Caspers et al 2006, Caspers et al 2008	Parietal_Inf_L	Dorsal-Attention-17_L-Ctx
117	AIP	Anterior IntraParietal Area	Dorsal-Attention	Van Essen et al 2012a	Parietal_Inf_L	Dorsal-Attention-18_L-Ctx
118	EC	Entorhinal Cortex	Default	Fischl et al 2009	ParaHippocampal_L	Default-61_L-Ctx
119	PreS	PreSubiculum	Default	Glasser and Van Essen 2011, Amunts et al 2005	ParaHippocampal_L	Default-62_L-Ctx
120	H	Hippocampus	Default		Hippocampus_L,ParaHippocampal_L	Default-63_L-Ctx
121	ProS	ProStriate Area	Visual1	Glasser and Van Essen 2011,Vogt et al 2001, Sanides and Vitzthum 1965, Sanides, 1970	Calcarine_L,Lingual_L	Visual1-05_L-Ctx
122	PeEc	Perirhinal Ectorhinal Cortex	Ventral-Multimodal	Augustinack et al 2013, Ding et al 2009, Ding and Van Hoesen 2010, Rajimehr et al 2009, Tsao et al 2008	Fusiform_L,ParaHippocampal_L	Ventral-Multimodal-03_L-Ctx
123	STGa	Area STGa	Language		Temporal_Pole_Sup_L	Language-18_L-Ctx
124	PBelt	ParaBelt Complex	Auditory	Moerel et al 2014, von Economo and Koskinas 1925, Triarhou 2007	Temporal_Sup_L	Auditory-12_L-Ctx
125	A5	Auditory 5 Complex	Language		Temporal_Mid_L	Language-19_L-Ctx
126	PHA1	ParaHippocampal Area 1	Default		Fusiform_L	Default-64_L-Ctx
127	PHA3	ParaHippocampal Area 3	Dorsal-Attention		Fusiform_L	Dorsal-Attention-19_L-Ctx
128	STSda	Area STSd anterior	Language		Temporal_Mid_L	Language-20_L-Ctx
129	STSdp	Area STSd posterior	Language		Temporal_Mid_L	Language-21_L-Ctx
130	STSvp	Area STSv posterior	Default		Temporal_Mid_L	Default-65_L-Ctx
131	TGd	Area TG dorsal	Default	Ding et al 2009, von Economo and Koskinas 1925, Triarhou 2007	Temporal_Pole_Mid_L,Temporal_Pole_Sup_L,Temporal_Inf_L	Default-66_L-Ctx
132	TE1a	Area TE1 anterior	Default	von Economo and Koskinas 1925, Triarhou 2007	Temporal_Mid_L,Temporal_Inf_L	Default-67_L-Ctx
133	TE1p	Area TE1 posterior	Frontoparietal	von Economo and Koskinas 1925, Triarhou 2007	Temporal_Inf_L,Temporal_Mid_L	Frontoparietal-45_L-Ctx
134	TE2a	Area TE2 anterior	Default	von Economo and Koskinas 1925, Triarhou 2007	Temporal_Inf_L	Default-68_L-Ctx
135	TF	Area TF	Ventral-Multimodal	von Economo and Koskinas 1925, Triarhou 2007	Temporal_Inf_L	Ventral-Multimodal-04_L-Ctx
136	TE2p	Area TE2 posterior	Dorsal-Attention	von Economo and Koskinas 1925, Triarhou 2007	Temporal_Inf_L	Dorsal-Attention-20_L-Ctx
137	PHT	Area PHT	Dorsal-Attention	von Economo and Koskinas 1925, Triarhou 2007	Temporal_Mid_L	Dorsal-Attention-21_L-Ctx
138	PH	Area PH	Visual2	von Economo and Koskinas 1925, Triarhou 2007	Temporal_Inf_L	Visual2-45_L-Ctx
139	TPOJ1	Area TemporoParietoOccipital Junction 1	Language		Temporal_Mid_L	Language-22_L-Ctx
140	TPOJ2	Area TemporoParietoOccipital Junction 2	Posterior-Multimodal		Temporal_Mid_L	Posterior-Multimodal-06_L-Ctx
141	TPOJ3	Area TemporoParietoOccipital Junction 3	Posterior-Multimodal		Temporal_Mid_L,Occipital_Mid_L	Posterior-Multimodal-07_L-Ctx
142	DVT	Dorsal Transitional Visual Area	Visual1		Occipital_Sup_L,Cuneus_L	Visual1-06_L-Ctx
143	PGp	Area PGp	Dorsal-Attention	Caspers et al 2006, Caspers et al 2008	Occipital_Mid_L	Dorsal-Attention-22_L-Ctx
144	IP2	Area IntraParietal 2	Frontoparietal	Choi et al 2006	Parietal_Inf_L	Frontoparietal-46_L-Ctx
145	IP1	Area IntraParietal 1	Frontoparietal	Choi et al 2006	Occipital_Mid_L,Parietal_Inf_L	Frontoparietal-47_L-Ctx
146	IP0	Area IntraParietal 0	Dorsal-Attention		Occipital_Mid_L	Dorsal-Attention-23_L-Ctx
147	PFop	Area PF opercular	Cingulo-Opercular	Caspers et al 2006, Caspers et al 2008, Nieuwenhuys et al 2014	SupraMarginal_L	Cingulo-Opercular-50_L-Ctx
148	PF	Area PF Complex	Cingulo-Opercular	Caspers et al 2006, Caspers et al 2008, Nieuwenhuys et al 2014	SupraMarginal_L,Parietal_Inf_L	Cingulo-Opercular-51_L-Ctx
149	PFm	Area PFm Complex	Frontoparietal	Caspers et al 2006, Caspers et al 2008, Nieuwenhuys et al 2014	Angular_L,Parietal_Inf_L	Frontoparietal-48_L-Ctx
150	PGi	Area PGi	Default	Caspers et al 2006, Caspers et al 2008, Nieuwenhuys et al 2014	Angular_L,Temporal_Mid_L	Default-69_L-Ctx
151	PGs	Area PGs	Default	Caspers et al 2006, Caspers et al 2008, Nieuwenhuys et al 2014	Angular_L,Occipital_Mid_L	Default-70_L-Ctx
152	V6A	Area V6A	Visual2	Pizalis et al 2013, Nieuwenhuys et al 2014	Occipital_Sup_L	Visual2-46_L-Ctx
153	VMV1	VentroMedial Visual Area 1	Visual2	Arcaro et al 2009, Wang et al 2015	Lingual_L	Visual2-47_L-Ctx
154	VMV3	VentroMedial Visual Area3	Visual2	Arcaro et al 2009, Wang et al 2015, Wandell and Winawer 2011	Fusiform_L	Visual2-48_L-Ctx
155	PHA2	ParaHippocampal Area 2	Default		ParaHippocampal_L,Fusiform_L	Default-71_L-Ctx
156	V4t	Area V4t	Visual2	Abdollahi et al 2014, Kolster et al 2010, Larsson and Heeger 2006	Occipital_Mid_L	Visual2-49_L-Ctx
157	FST	Area FST	Visual2	Abdollahi et al 2014, Kolster et al 2010	Temporal_Mid_L	Visual2-50_L-Ctx
158	V3CD	Area V3CD	Visual2	Abdollahi et al 2014,Malikovic et al 2015	Occipital_Mid_L	Visual2-51_L-Ctx
159	LO3	Area Lateral Occipital 3	Visual2		Occipital_Mid_L	Visual2-52_L-Ctx
160	VMV2	VentroMedial Visual Area 2	Visual2	Arcaro et al2009, Wang et al 2015	Lingual_L,Fusiform_L	Visual2-53_L-Ctx
161	31pd	Area 31pd	Default	Vogt, 2009, Palomero-Gallagher et al 2009	Precuneus_L	Default-72_L-Ctx
162	31a	Area 31a	Default	Vogt, 2009, Palomero-Gallagher et al 2009	Cingulate_Mid_L	Default-73_L-Ctx
163	VVC	Ventral Visual Complex	Visual2	Arcaro et al 2009, Wang et al 2015, Wandell and Winawer 2011, Caspers et al 2013, Weiner et al 2014	Fusiform_L,Cerebellum_6_L,Cerebellum_4_5_L	Visual2-54_L-Ctx
164	25	Area 25	Default	Vogt, 2009, Palomero-Gallagher et al 2015	Olfactory_L	Default-74_L-Ctx
165	s32	Area s32	Default	Vogt, 2009, Palomero-Gallagher et al 2015,Van Essen et al 2012b, Ongur et al 2003	Frontal_Med_Orb_L,Rectus_L	Default-75_L-Ctx
166	pOFC	posterior OFC Complex	Orbito-Affective	Van Essen et al 2012b,Ongur et al 2003, Henssen et al 2016	Rectus_L	Orbito-Affective-06_L-Ctx
167	PoI1	Area Posterior Insular 1	Cingulo-Opercular	Kurth et al 2009, Morel et al 2013	Insula_L	Cingulo-Opercular-52_L-Ctx
168	Ig	Insular Granular Complex	Somatomotor	Kurth et al 2009, Morel et al 2013	Insula_L	Somatomotor-39_L-Ctx
169	FOP5	Area Frontal Opercular 5	Cingulo-Opercular	Glasser and Van Essen 2011	Frontal_Inf_Tri_L,Insula_L	Cingulo-Opercular-53_L-Ctx
170	p10p	Area posterior 10p	Frontoparietal	Van Essen et al 2012b,Ongur et al 2003, Bludau et al 2014	Frontal_Sup_2_L	Frontoparietal-49_L-Ctx
171	p47r	Area posterior 47r	Frontoparietal	Van Essen et al 2012b,Ongur et al 2003	Frontal_Inf_Tri_L	Frontoparietal-50_L-Ctx
172	TGv	Area TG Ventral	Language	Ding et al 2009, von Economo and Koskinas 1925, Triarhou 2007	Temporal_Inf_L	Language-23_L-Ctx
173	MBelt	Medial Belt Complex	Auditory	Moerel et al 2014, von Economo and Koskinas 1925, Triarhou 2007	Temporal_Sup_L,Heschl_L	Auditory-13_L-Ctx
174	LBelt	Lateral Belt Complex	Auditory	Moerel et al 2014, von Economo and Koskinas 1925, Triarhou 2007	Temporal_Sup_L	Auditory-14_L-Ctx
175	A4	Auditory 4 Complex	Auditory	Morosan et al 2005	Temporal_Sup_L	Auditory-15_L-Ctx
176	STSva	Area STSv anterior	Default		Temporal_Mid_L	Default-76_L-Ctx
177	TE1m	Area TE1 Middle	Default	von Economo and Koskinas 1925, Triarhou 2007	Temporal_Inf_L,Temporal_Mid_L	Default-77_L-Ctx
178	PI	Para-Insular Area	Cingulo-Opercular	von Economo and Koskinas 1925, Triarhou 2007, Ding et al 2009	Temporal_Pole_Sup_L,Temporal_Sup_L	Cingulo-Opercular-54_L-Ctx
179	a32pr	Area anterior 32 prime	Cingulo-Opercular	Vogt, 2009	ACC_sup_L	Cingulo-Opercular-55_L-Ctx
180	p24	Area posterior 24	Cingulo-Opercular	Vogt, 2009	ACC_pre_L,ACC_sup_L	Cingulo-Opercular-56_L-Ctx
181	V1	Primary Visual Cortex	Visual1	Amunts et al 2000,Fischl et al 2008,Abdollahi et al 2014	Calcarine_R,Lingual_R,Calcarine_L	Visual1-01_R-Ctx
182	MST	Medial Superior Temporal Area	Visual2	Abdollahi et al 2014, Kolster et al 2010, Malikovic et al 2007,Fischl et al 2008	Temporal_Mid_R	Visual2-01_R-Ctx
183	V6	Sixth Visual Area	Visual2	Pitzalis et al 2006, Pitzalis et al 2013, Sereno et al 2012, Nieuwenhuys et al 2014	Cuneus_R	Visual2-02_R-Ctx
184	V2	Second Visual Area	Visual2	Amunts et al 2000,Fischl et al 2008, Schira et al 2009,Abdollahi et al 2014, Wang et al2015, Wandell and Winawer 2011	Lingual_R,Cuneus_R,Calcarine_R	Visual2-03_R-Ctx
185	V3	Third Visual Area	Visual2	Abdollahi et al 2014, Rottschy et al 2007, Schira et al 2009, Kujovic et al 2012, Wang et al 2015, Wandell and Winawer 2011	Lingual_R,Cuneus_R	Visual2-04_R-Ctx
186	V4	Fourth Visual Area	Visual2	Hansen et al 2007,Abdollahi et al 2014, Rottschy et al 2007, Malikovic et al 2015	Occipital_Mid_R,Fusiform_R	Visual2-05_R-Ctx
187	V8	Eighth Visual Area	Visual2	Hadjikhani et al 1998,Abdollahi et al 2014	Fusiform_R	Visual2-06_R-Ctx
188	4	Primary Motor Cortex	Somatomotor	Fischl et al 2008,Geyer et al 1996	Precentral_R,Postcentral_R,Supp_Motor_Area_R,Paracentral_Lobule_R	Somatomotor-01_R-Ctx
189	3b	Primary Sensory Cortex	Somatomotor	Fischl et al 2008,Geyer et al 1999, Geyer et al 2000	Postcentral_R,Precentral_R	Somatomotor-02_R-Ctx
190	FEF	Frontal Eye Fields	Cingulo-Opercular	Glasser and Van Essen 2011, Amiez and Petrides 2009	Frontal_Mid_2_R,Precentral_R	Cingulo-Opercular-01_R-Ctx
191	PEF	Premotor Eye Field	Cingulo-Opercular	Amiez and Petrides 2009, Amunts et al 2010	Precentral_R	Cingulo-Opercular-02_R-Ctx
192	55b	Area 55b	Language	Hopf 1956	Precentral_R	Language-01_R-Ctx
193	V3A	Area V3A	Visual2	Abdollahi et al 2014, Swisher et al 2007, Kujovic et al 2012, Wandell and Winawer 2011, Larsson and Heeger 2006, Tootell et al 1997	Occipital_Sup_R,Cuneus_R	Visual2-07_R-Ctx
194	RSC	RetroSplenial Complex	Frontoparietal	Glasser and Van Essen 2011, Vogt, 2009, Palomero Gallagher et al 2009	Cingulate_Mid_R	Frontoparietal-01_R-Ctx
195	POS2	Parieto-Occipital Sulcus Area 2	Frontoparietal	Glasser and Van Essen 2011	Precuneus_R,Cuneus_R	Frontoparietal-02_R-Ctx
196	V7	Seventh Visual Area	Visual2	Abdollahi et al2014, Swisher et al 2007, Larsson and Heeger 2006, Tootell et al 1998, Hagler et al 2007, Wang et al., 2015	Occipital_Mid_R,Occipital_Sup_R	Visual2-08_R-Ctx
197	IPS1	IntraParietal Sulcus Area 1	Visual2	Swisher et al 2007, Wang et al., 2015, Hagler et al 2007	Occipital_Sup_R	Visual2-09_R-Ctx
198	FFC	Fusiform Face Complex	Visual2	Glasser and Van Essen 2011, Kanwisher and Yovel, 2006, Caspers et al 2013, Weiner et al 2014	Fusiform_R	Visual2-10_R-Ctx
199	V3B	Area V3B	Visual2	Abdollahi et al 2014, Larsson and Heeger 2006, Swisher et al 2007, Wandell and Winawer 2011, Smith et al 1998	Occipital_Mid_R	Visual2-11_R-Ctx
200	LO1	AreaLateral Occipital 1	Visual2	Abdollahi et al 2014, Hansen et al 2007,Malikovic et al 2015, Larsson and Heeger 2006	Occipital_Mid_R	Visual2-12_R-Ctx
201	LO2	Area Lateral Occipital 2	Visual2	Abdollahi et al 2014, Hansen et al 2007,Malikovic et al 2015, Larsson andHeeger 2006	Occipital_Inf_R	Visual2-13_R-Ctx
202	PIT	Posterior InferoTemporal	Visual2	Abdollahi et al 2014, Kolster et al 2010, Malikovic et al 2015, Kanwisher and Yovel, 2006, Tsao et al 2008	Occipital_Inf_R	Visual2-14_R-Ctx
203	MT	Middle Temporal Area	Visual2	Abdollahiet al 2014, Kolster et al 2010, Malikovic et al 2007,Fischl et al 2008	Temporal_Mid_R	Visual2-15_R-Ctx
204	A1	Primary Auditory Cortex	Auditory	Glasser and Van Essen 2011, Moerel et al 2014, von Economo and Koskinas 1925, Triarhou 2007, Morosan et al 2001	Heschl_R	Auditory-01_R-Ctx
205	PSL	PeriSylvian Language Area	Cingulo-Opercular		Temporal_Sup_R,SupraMarginal_R	Cingulo-Opercular-03_R-Ctx
206	SFL	Superior Frontal Language Area	Language		Supp_Motor_Area_R	Language-02_R-Ctx
207	PCV	PreCuneus Visual Area	Posterior-Multimodal	Sereno et al 2012	Precuneus_R	Posterior-Multimodal-01_R-Ctx
208	STV	Superior Temporal Visual Area	Posterior-Multimodal		Temporal_Sup_R	Posterior-Multimodal-02_R-Ctx
209	7Pm	Medial Area 7P	Frontoparietal	Scheperjans et al 2008a, Scheperjans et al 2008b	Precuneus_R	Frontoparietal-03_R-Ctx
210	7m	Area 7m	Default	Scheperjans et al 2008a, Scheperjans et al 2008b	Precuneus_R	Default-01_R-Ctx
211	POS1	Parieto-Occipital Sulcus Area 1	Default	Glasser and Van Essen 2011	Calcarine_R,Precuneus_R	Default-02_R-Ctx
212	23d	Area 23d	Default	Vogt,2009, Palomero-Gallagher et al 2009	Cingulate_Mid_R	Default-03_R-Ctx
213	v23ab	Area ventral 23 a+b	Default	Vogt, 2009, Palomero-Gallagher et al 2009	Precuneus_R	Default-04_R-Ctx
214	d23ab	Area dorsal 23 a+b	Default	Vogt, 2009, Palomero-Gallagher et al 2009	Cingulate_Mid_R	Default-05_R-Ctx
215	31pv	Area 31p ventral	Default	Vogt, 2009, Palomero-Gallagher et al 2009	Cingulate_Mid_R	Default-06_R-Ctx
216	5m	Area 5m	Somatomotor	Scheperjans et al 2008a, Scheperjans et al 2008b	Paracentral_Lobule_R	Somatomotor-03_R-Ctx
217	5mv	Area 5m ventral	Cingulo-Opercular	Scheperjans et al 2008a, Scheperjans et al 2008b	Precuneus_R,Cingulate_Mid_R	Cingulo-Opercular-04_R-Ctx
218	23c	Area 23c	Cingulo-Opercular	Vogt, 2009, Palomero-Gallagher et al 2009	Cingulate_Mid_R	Cingulo-Opercular-05_R-Ctx
219	5L	Area 5L	Somatomotor	Scheperjans et al 2008a, Scheperjans et al 2008b	Postcentral_R	Somatomotor-04_R-Ctx
220	24dd	Dorsal Area 24d	Somatomotor	Palomero-Gallagher et al 2009, Vogt and Vogt 2003	Supp_Motor_Area_R,Cingulate_Mid_R	Somatomotor-05_R-Ctx
221	24dv	Ventral Area 24d	Somatomotor	Palomero-Gallagher et al 2009, Vogt and Vogt 2003	Cingulate_Mid_R,Supp_Motor_Area_R	Somatomotor-06_R-Ctx
222	7AL	Lateral Area 7A	Somatomotor	Scheperjans et al 2008a, Scheperjans et al 2008b	Parietal_Sup_R	Somatomotor-07_R-Ctx
223	SCEF	Supplementary and Cingulate Eye Field	Cingulo-Opercular	Amiez and Petrides 2009	Supp_Motor_Area_R	Cingulo-Opercular-06_R-Ctx
224	6ma	Area 6m anterior	Cingulo-Opercular	Fischl et al 2008, Vorobiev et al 1998, Geyer 2004	Frontal_Sup_2_R	Cingulo-Opercular-07_R-Ctx
225	7Am	Medial Area 7A	Cingulo-Opercular	Scheperjans et al 2008a, Scheperjans et al 2008b	Precuneus_R	Cingulo-Opercular-08_R-Ctx
226	7Pl	Lateral Area 7P	Dorsal-Attention	Scheperjans et al 2008a, Scheperjans et al 2008b	Parietal_Sup_R,Precuneus_R	Dorsal-Attention-01_R-Ctx
227	7PC	Area 7PC	Somatomotor	Scheperjans et al 2008a, Scheperjans et al 2008b	Parietal_Sup_R	Somatomotor-08_R-Ctx
228	LIPv	Area Lateral IntraParietal ventral	Visual2	Van Essen et al 2012a, Scheperjans et al 2008a, Scheperjans et al 2008b	Parietal_Sup_R,Parietal_Inf_R	Visual2-16_R-Ctx
229	VIP	Ventral IntraParietal Complex	Visual2	Van Essen et al 2012a	Parietal_Sup_R	Visual2-17_R-Ctx
230	MIP	Medial IntraParietal Area	Dorsal-Attention	Van Essen et al 2012a	Parietal_Sup_R,Occipital_Sup_R	Dorsal-Attention-02_R-Ctx
231	1	Area 1	Somatomotor	Fischl et al 2008,Geyer et al 1999, Geyer et al 2000	Postcentral_R	Somatomotor-09_R-Ctx
232	2	Area 2	Somatomotor	Fischl et al 2008,Grefkes et al 2000	Postcentral_R	Somatomotor-10_R-Ctx
233	3a	Area 3a	Somatomotor	Fischl et al 2008,Geyer et al 1999, Geyer et al 2000	Postcentral_R,Paracentral_Lobule_R	Somatomotor-11_R-Ctx
234	6d	Dorsal area 6	Somatomotor	Fischl et al 2008,Geyer 2004, Geyer et al 2000	Precentral_R	Somatomotor-12_R-Ctx
235	6mp	Area 6mp	Somatomotor	Fischl et al 2008, Vorobiev et al 1998, Geyer 2004	Supp_Motor_Area_R,Frontal_Sup_2_R	Somatomotor-13_R-Ctx
236	6v	Ventral Area 6	Somatomotor	Fischl et al 2008, Amunts et al 2010, Geyer 2004	Precentral_R	Somatomotor-14_R-Ctx
237	p24pr	Area Posterior 24 prime	Cingulo-Opercular	Vogt, 2009	Cingulate_Mid_R	Cingulo-Opercular-09_R-Ctx
238	33pr	Area 33 prime	Frontoparietal	Vogt, 2009, Nieuwenhuys et al 2014	Cingulate_Mid_R,ACC_sup_R	Frontoparietal-04_R-Ctx
239	a24pr	Anterior 24 prime	Cingulo-Opercular	Vogt, 2009	Cingulate_Mid_R	Cingulo-Opercular-10_R-Ctx
240	p32pr	Area p32 prime	Cingulo-Opercular	Vogt, 2009	Cingulate_Mid_R	Cingulo-Opercular-11_R-Ctx
241	a24	Area a24	Default	Vogt, 2009, Palomero-Gallagher et al 2015	ACC_pre_R	Default-07_R-Ctx
242	d32	Area dorsal 32	Frontoparietal	Vogt, 2009	ACC_pre_R,Cingulate_Mid_R	Frontoparietal-05_R-Ctx
243	8BM	Area 8BM	Frontoparietal	Petredes and Pandya 1999	Frontal_Sup_Medial_R,Supp_Motor_Area_R	Frontoparietal-06_R-Ctx
244	p32	Area p32	Default	Van Essen et al 2012b, Ongur et al 2003, Vogt, 2009, Palomero-Gallagher et al 2009	Frontal_Sup_Medial_R,Frontal_Med_Orb_R	Default-08_R-Ctx
245	10r	Area 10r	Default	Van Essen et al 2012b, Ongur et al 2003	Frontal_Med_Orb_R	Default-09_R-Ctx
246	47m	Area 47m	Default	Van Essen et al 2012b,Ongur et al 2003, Glasser and Van Essen 2011	OFCpost_R	Default-10_R-Ctx
247	8Av	Area 8Av	Default	Petredes and Pandya 1999	Frontal_Mid_2_R	Default-11_R-Ctx
248	8Ad	Area 8Ad	Default	Petredes and Pandya 1999	Frontal_Sup_2_R	Default-12_R-Ctx
249	9m	Area 9 Middle	Default	Petredes and Pandya 1999	Frontal_Sup_Medial_R,ACC_pre_R	Default-13_R-Ctx
250	8BL	Area 8B Lateral	Default	Petredes and Pandya 1999	Frontal_Sup_Medial_R,Frontal_Sup_2_R	Default-14_R-Ctx
251	9p	Area 9 Posterior	Default	Petredes and Pandya 1999	Frontal_Sup_2_R	Default-15_R-Ctx
252	10d	Area 10d	Default	Petredes and Pandya 1999, Bludau et al 2014	Frontal_Sup_Medial_R	Default-16_R-Ctx
253	8C	Area 8C	Frontoparietal	Petredes and Pandya 1999	Frontal_Mid_2_R,Frontal_Inf_Oper_R	Frontoparietal-07_R-Ctx
254	44	Area 44	Frontoparietal	Fischl et al 2008, Amunts et al 1999, Amunts etal 2010	Frontal_Inf_Oper_R,Frontal_Inf_Tri_R	Frontoparietal-08_R-Ctx
255	45	Area 45	Language	Fischl et al 2008, Amunts et al 1999, Amunts et al 2010	Frontal_Inf_Tri_R	Language-03_R-Ctx
256	47l	Area 47l (47 lateral)	Default	Van Essen et al 2012b,Ongur et al 2003	Frontal_Inf_Orb_2_R	Default-17_R-Ctx
257	a47r	Area anterior 47r	Frontoparietal	Van Essen et al 2012b,Ongur et al 2003	Frontal_Mid_2_R	Frontoparietal-09_R-Ctx
258	6r	Rostral Area 6	Cingulo-Opercular	Amunts et al 2010	Frontal_Inf_Oper_R	Cingulo-Opercular-12_R-Ctx
259	IFJa	Area IFJa	Language		Frontal_Inf_Tri_R	Language-04_R-Ctx
260	IFJp	Area IFJp	Frontoparietal		Frontal_Inf_Oper_R	Frontoparietal-10_R-Ctx
261	IFSp	Area IFSp	Frontoparietal		Frontal_Inf_Tri_R	Frontoparietal-11_R-Ctx
262	IFSa	Area IFSa	Cingulo-Opercular		Frontal_Inf_Tri_R	Cingulo-Opercular-13_R-Ctx
263	p9-46v	Area posterior 9-46v	Frontoparietal	Petredes and Pandya 1999	Frontal_Mid_2_R,Frontal_Inf_Tri_R	Frontoparietal-12_R-Ctx
264	46	Area 46	Cingulo-Opercular	Petredes and Pandya 1999, Rajkowska and Goldman Rakic 1995a, Rajkowska and Goldman-Rakic 1995b	Frontal_Mid_2_R	Cingulo-Opercular-14_R-Ctx
265	a9-46v	Area anterior 9-46v	Frontoparietal	Petredes and Pandya 1999	Frontal_Mid_2_R	Frontoparietal-13_R-Ctx
266	9-46d	Area 9-46d	Cingulo-Opercular	Petredes and Pandya 1999	Frontal_Mid_2_R,Frontal_Sup_2_R	Cingulo-Opercular-15_R-Ctx
267	9a	Area 9 anterior	Default	Petredes and Pandya 1999	Frontal_Sup_2_R	Default-18_R-Ctx
268	10v	Area 10v	Default	Bludau et al 2014	Frontal_Med_Orb_R,Rectus_R	Default-19_R-Ctx
269	a10p	Area anterior 10p	Frontoparietal	Van Essen et al 2012b,Ongur et al 2003, Bludau et al 2014	Frontal_Sup_2_R	Frontoparietal-14_R-Ctx
270	10pp	Polar 10p	Default	Van Essen et al 2012b,Ongur et al 2003, Bludau et al 2014	OFCmed_R	Default-20_R-Ctx
271	11l	Area 11l	Frontoparietal	Van Essen et al 2012b,Ongur et al 2003, Henssen et al 2016	OFCant_R	Frontoparietal-15_R-Ctx
272	13l	Area 13l	Frontoparietal	Van Essen et al 2012b,Ongur et al 2003, Henssen et al2016	OFCmed_R,OFCpost_R	Frontoparietal-16_R-Ctx
273	OFC	Orbital Frontal Complex	Frontoparietal	Van Essen et al 2012b,Ongur et al 2003, Henssen et al 2016	Rectus_R,OFCmed_R	Frontoparietal-17_R-Ctx
274	47s	Area 47s	Default	Van Essen et al 2012b,Ongur et al 2003	OFCpost_R,Insula_R	Default-21_R-Ctx
275	LIPd	Area Lateral IntraParietal dorsal	Dorsal-Attention	Van Essen et al 2012a	Angular_R,Parietal_Inf_R	Dorsal-Attention-03_R-Ctx
276	6a	Area 6 anterior	Dorsal-Attention	Fischl et al 2008,Geyer 2004, Geyer et al 2000	Frontal_Sup_2_R	Dorsal-Attention-04_R-Ctx
277	i6-8	Inferior 6-8 Transitional Area	Frontoparietal	von Economo and Koskinas 1925, Triarhou 2007	Frontal_Mid_2_R	Frontoparietal-18_R-Ctx
278	s6-8	Superior 6-8 Transitional Area	Frontoparietal	von Economo and Koskinas 1925, Triarhou 2007	Frontal_Sup_2_R	Frontoparietal-19_R-Ctx
279	43	Area 43	Cingulo-Opercular	Brodmann 1909, Brodmann 2007, Nieuwenhuys et al 2014	Rolandic_Oper_R	Cingulo-Opercular-16_R-Ctx
280	OP4	Area OP4/PV	Somatomotor	Eickhoff et al 2006a, Eickhoff et al 2006b, Nieuwenhuys et al 2014	Rolandic_Oper_R	Somatomotor-15_R-Ctx
281	OP1	Area OP1/SII	Somatomotor	Eickhoff et al 2006a, Eickhoff et al 2006b	Rolandic_Oper_R	Somatomotor-16_R-Ctx
282	OP2-3	Area OP2-3/VS	Somatomotor	Eickhoff et al 2006a, Eickhoff et al 2006b	Rolandic_Oper_R,Insula_R	Somatomotor-17_R-Ctx
283	52	Area 52	Auditory	Brodmann 1909, Brodmann 2007, von Economo and Koskinas 1925, Triarhou 2007	Temporal_Sup_R,Insula_R	Auditory-02_R-Ctx
284	RI	RetroInsular Cortex	Somatomotor	Glasser and Van Essen 2011,Pandya and Sanides 1973, Kurth et al 2009,von Economo and Koskinas 1925, Triarhou 2007	Temporal_Sup_R	Somatomotor-18_R-Ctx
285	PFcm	Area PFcm	Cingulo-Opercular	Caspers et al 2006, Caspers et al 2008	Rolandic_Oper_R,SupraMarginal_R	Cingulo-Opercular-17_R-Ctx
286	PoI2	Posterior Insular Area 2	Cingulo-Opercular	Kurth et al 2009, Morel et al 2013	Insula_R	Cingulo-Opercular-18_R-Ctx
287	TA2	Area TA2	Auditory	von Economo and Koskinas 1925, Triarhou 2007, Morosan et al 2001	Temporal_Sup_R,Temporal_Pole_Sup_R	Auditory-03_R-Ctx
288	FOP4	Frontal Opercular Area 4	Cingulo-Opercular		Insula_R,Frontal_Inf_Oper_R	Cingulo-Opercular-19_R-Ctx
289	MI	Middle Insular Area	Cingulo-Opercular	Van Essen et al 2012b,Ongur et al 2003	Insula_R	Cingulo-Opercular-20_R-Ctx
290	Pir	Pirform Cortex	Orbito-Affective	Glasser and Van Essen 2011, Ding et al 2009, Morel et al 2013	Temporal_Pole_Sup_R	Orbito-Affective-01_R-Ctx
291	AVI	Anterior Ventral Insular Area	Frontoparietal	Van Essen et al 2012b,Ongur et al 2003	Insula_R	Frontoparietal-20_R-Ctx
292	AAIC	Anterior Agranular Insula Complex	Orbito-Affective	Van Essen et al 2012b,Ongur et al 2003	Insula_R	Orbito-Affective-02_R-Ctx
293	FOP1	Frontal Opercular Area 1	Cingulo-Opercular		Rolandic_Oper_R	Cingulo-Opercular-21_R-Ctx
294	FOP3	Frontal Opercular Area 3	Cingulo-Opercular		Insula_R	Cingulo-Opercular-22_R-Ctx
295	FOP2	FrontalOPercular Area 2	Somatomotor		Rolandic_Oper_R	Somatomotor-19_R-Ctx
296	PFt	Area PFt	Dorsal-Attention	Caspers et al 2006, Caspers et al 2008	Postcentral_R,SupraMarginal_R	Dorsal-Attention-05_R-Ctx
297	AIP	Anterior IntraParietal Area	Dorsal-Attention	Van Essen et al 2012a	Parietal_Inf_R	Dorsal-Attention-06_R-Ctx
298	EC	Entorhinal Cortex	Default	Fischl et al 2009	ParaHippocampal_R	Default-22_R-Ctx
299	PreS	PreSubiculum	Default	Glasser and Van Essen 2011, Amunts et al 2005	ParaHippocampal_R,Lingual_R	Default-23_R-Ctx
300	H	Hippocampus	Default		Hippocampus_R,ParaHippocampal_R	Default-24_R-Ctx
301	ProS	ProStriate Area	Visual1	Glasser and Van Essen 2011,Vogt et al 2001, Sanides and Vitzthum 1965, Sanides, 1970	Calcarine_R,Lingual_R	Visual1-02_R-Ctx
302	PeEc	Perirhinal Ectorhinal Cortex	Ventral-Multimodal	Augustinack et al 2013, Ding et al 2009, Ding and Van Hoesen 2010, Rajimehr et al 2009, Tsao et al 2008	ParaHippocampal_R,Fusiform_R	Ventral-Multimodal-01_R-Ctx
303	STGa	Area STGa	Language		Temporal_Pole_Sup_R	Language-05_R-Ctx
304	PBelt	ParaBelt Complex	Auditory	Moerel et al 2014, von Economo and Koskinas 1925, Triarhou 2007	Temporal_Sup_R	Auditory-04_R-Ctx
305	A5	Auditory 5 Complex	Language		Temporal_Sup_R,Temporal_Mid_R	Language-06_R-Ctx
306	PHA1	ParaHippocampal Area 1	Default		Fusiform_R	Default-25_R-Ctx
307	PHA3	ParaHippocampal Area 3	Dorsal-Attention		Fusiform_R	Dorsal-Attention-07_R-Ctx
308	STSda	Area STSd anterior	Default		Temporal_Mid_R,Temporal_Sup_R	Default-26_R-Ctx
309	STSdp	Area STSd posterior	Language		Temporal_Mid_R,Temporal_Sup_R	Language-07_R-Ctx
310	STSvp	Area STSv posterior	Default		Temporal_Mid_R	Default-27_R-Ctx
311	TGd	Area TG dorsal	Default	Ding et al 2009, von Economo and Koskinas 1925, Triarhou 2007	Temporal_Pole_Mid_R,Temporal_Pole_Sup_R,Temporal_Inf_R	Default-28_R-Ctx
312	TE1a	Area TE1 anterior	Default	von Economo and Koskinas 1925, Triarhou 2007	Temporal_Mid_R,Temporal_Inf_R	Default-29_R-Ctx
313	TE1p	Area TE1 posterior	Frontoparietal	von Economo and Koskinas 1925, Triarhou 2007	Temporal_Inf_R,Temporal_Mid_R	Frontoparietal-21_R-Ctx
314	TE2a	Area TE2 anterior	Default	von Economo and Koskinas 1925, Triarhou 2007	Temporal_Inf_R	Default-30_R-Ctx
315	TF	Area TF	Ventral-Multimodal	von Economo and Koskinas 1925, Triarhou 2007	Fusiform_R,Temporal_Inf_R	Ventral-Multimodal-02_R-Ctx
316	TE2p	Area TE2 posterior	Dorsal-Attention	von Economo and Koskinas 1925, Triarhou 2007	Temporal_Inf_R	Dorsal-Attention-08_R-Ctx
317	PHT	Area PHT	Dorsal-Attention	von Economo and Koskinas 1925, Triarhou 2007	Temporal_Mid_R,Temporal_Inf_R	Dorsal-Attention-09_R-Ctx
318	PH	Area PH	Visual2	von Economo and Koskinas 1925, Triarhou 2007	Temporal_Inf_R	Visual2-18_R-Ctx
319	TPOJ1	Area TemporoParietoOccipital Junction 1	Language		Temporal_Mid_R	Language-08_R-Ctx
320	TPOJ2	Area TemporoParietoOccipital Junction 2	Posterior-Multimodal		Temporal_Mid_R	Posterior-Multimodal-03_R-Ctx
321	TPOJ3	Area TemporoParietoOccipital Junction 3	Posterior-Multimodal		Temporal_Mid_R	Posterior-Multimodal-04_R-Ctx
322	DVT	Dorsal Transitional Visual Area	Visual1		Cuneus_R	Visual1-03_R-Ctx
323	PGp	Area PGp	Dorsal-Attention	Caspers et al 2006, Caspers et al 2008	Occipital_Mid_R	Dorsal-Attention-10_R-Ctx
324	IP2	Area IntraParietal 2	Frontoparietal	Choi et al 2006	Parietal_Inf_R	Frontoparietal-22_R-Ctx
325	IP1	Area IntraParietal 1	Frontoparietal	Choi et al 2006	Angular_R	Frontoparietal-23_R-Ctx
326	IP0	Area IntraParietal 0	Dorsal-Attention		Occipital_Mid_R	Dorsal-Attention-11_R-Ctx
327	PFop	Area PF opercular	Cingulo-Opercular	Caspers et al 2006, Caspers et al 2008, Nieuwenhuys et al 2014	SupraMarginal_R	Cingulo-Opercular-23_R-Ctx
328	PF	Area PF Complex	Cingulo-Opercular	Caspers et al 2006, Caspers et al 2008, Nieuwenhuys et al 2014	SupraMarginal_R	Cingulo-Opercular-24_R-Ctx
329	PFm	Area PFm Complex	Frontoparietal	Caspers et al 2006, Caspers et al 2008, Nieuwenhuys et al 2014	Parietal_Inf_R,SupraMarginal_R,Angular_R	Frontoparietal-24_R-Ctx
330	PGi	Area PGi	Default	Caspers et al 2006, Caspers et al 2008, Nieuwenhuys et al 2014	Angular_R,Temporal_Mid_R	Default-31_R-Ctx
331	PGs	Area PGs	Default	Caspers et al 2006, Caspers et al 2008, Nieuwenhuys et al 2014	Angular_R	Default-32_R-Ctx
332	V6A	Area V6A	Visual2	Pizalis et al 2013, Nieuwenhuys et al 2014	Occipital_Sup_R,Cuneus_R	Visual2-19_R-Ctx
333	VMV1	VentroMedial Visual Area 1	Visual2	Arcaro et al 2009, Wang et al 2015	Lingual_R	Visual2-20_R-Ctx
334	VMV3	VentroMedial Visual Area3	Visual2	Arcaro et al 2009, Wang et al 2015, Wandell and Winawer 2011	Fusiform_R	Visual2-21_R-Ctx
335	PHA2	ParaHippocampal Area 2	Default		ParaHippocampal_R,Fusiform_R	Default-33_R-Ctx
336	V4t	Area V4t	Visual2	Abdollahi et al 2014, Kolster et al 2010, Larsson and Heeger 2006	Occipital_Inf_R	Visual2-22_R-Ctx
337	FST	Area FST	Visual2	Abdollahi et al 2014, Kolster et al 2010	Temporal_Inf_R,Temporal_Mid_R	Visual2-23_R-Ctx
338	V3CD	Area V3CD	Visual2	Abdollahi et al 2014,Malikovic et al 2015	Occipital_Mid_R	Visual2-24_R-Ctx
339	LO3	Area Lateral Occipital 3	Visual2		Occipital_Mid_R	Visual2-25_R-Ctx
340	VMV2	VentroMedial Visual Area 2	Visual2	Arcaro et al2009, Wang et al 2015	Fusiform_R,Lingual_R	Visual2-26_R-Ctx
341	31pd	Area 31pd	Default	Vogt, 2009, Palomero-Gallagher et al 2009	Precuneus_R	Default-34_R-Ctx
342	31a	Area 31a	Frontoparietal	Vogt, 2009, Palomero-Gallagher et al 2009	Cingulate_Mid_R,Precuneus_R	Frontoparietal-25_R-Ctx
343	VVC	Ventral Visual Complex	Visual2	Arcaro et al 2009, Wang et al 2015, Wandell and Winawer 2011, Caspers et al 2013, Weiner et al 2014	Fusiform_R	Visual2-27_R-Ctx
344	25	Area 25	Default	Vogt, 2009, Palomero-Gallagher et al 2015	Olfactory_R	Default-35_R-Ctx
345	s32	Area s32	Default	Vogt, 2009, Palomero-Gallagher et al 2015,Van Essen et al 2012b, Ongur et al 2003	Frontal_Med_Orb_R	Default-36_R-Ctx
346	pOFC	posterior OFC Complex	Orbito-Affective	Van Essen et al 2012b,Ongur et al 2003, Henssen et al 2016	Olfactory_R,Rectus_R	Orbito-Affective-03_R-Ctx
347	PoI1	Area Posterior Insular 1	Cingulo-Opercular	Kurth et al 2009, Morel et al 2013	Insula_R	Cingulo-Opercular-25_R-Ctx
348	Ig	Insular Granular Complex	Somatomotor	Kurth et al 2009, Morel et al 2013	Insula_R	Somatomotor-20_R-Ctx
349	FOP5	Area Frontal Opercular 5	Cingulo-Opercular	Glasser and Van Essen 2011	Frontal_Inf_Tri_R,Insula_R	Cingulo-Opercular-26_R-Ctx
350	p10p	Area posterior 10p	Frontoparietal	Van Essen et al 2012b,Ongur et al 2003, Bludau et al 2014	Frontal_Sup_2_R	Frontoparietal-26_R-Ctx
351	p47r	Area posterior 47r	Frontoparietal	Van Essen et al 2012b,Ongur et al 2003	Frontal_Inf_Orb_2_R,Frontal_Mid_2_R	Frontoparietal-27_R-Ctx
352	TGv	Area TG Ventral	Language	Ding et al 2009, von Economo and Koskinas 1925, Triarhou 2007	Temporal_Inf_R,Fusiform_R	Language-09_R-Ctx
353	MBelt	Medial Belt Complex	Auditory	Moerel et al 2014, von Economo and Koskinas 1925, Triarhou 2007	Heschl_R,Temporal_Sup_R	Auditory-05_R-Ctx
354	LBelt	Lateral Belt Complex	Auditory	Moerel et al 2014, von Economo and Koskinas 1925, Triarhou 2007	Temporal_Sup_R	Auditory-06_R-Ctx
355	A4	Auditory 4 Complex	Auditory	Morosan et al 2005	Temporal_Sup_R	Auditory-07_R-Ctx
356	STSva	Area STSv anterior	Default		Temporal_Mid_R	Default-37_R-Ctx
357	TE1m	Area TE1 Middle	Frontoparietal	von Economo and Koskinas 1925, Triarhou 2007	Temporal_Inf_R,Temporal_Mid_R	Frontoparietal-28_R-Ctx
358	PI	Para-Insular Area	Cingulo-Opercular	von Economo and Koskinas 1925, Triarhou 2007, Ding et al 2009	Temporal_Sup_R	Cingulo-Opercular-27_R-Ctx
359	a32pr	Area anterior 32 prime	Cingulo-Opercular	Vogt, 2009	ACC_sup_R,Cingulate_Mid_R	Cingulo-Opercular-28_R-Ctx
360	p24	Area posterior 24	Cingulo-Opercular	Vogt, 2009	ACC_sup_R,ACC_pre_R	Cingulo-Opercular-29_R-Ctx
