## Supplementary material for "An atlas of trait associations with resting-state and task-evoked human brain functional architectures in the UK Biobank": supp_tables: TableS2_Schaefer200_ID.xlsx

### Sheet: ID
Table S2: The 200 functional areas defined in the Schaefer200 atlas. More details can be found in Schaefer et al. 2018 (https://doi.org/10.1093/cercor/bhx179).
Parcel Index	Network	Location	Area in Glasser360	FULL Name
1	Visual2	Fusiform_L,Lingual_L,Occipital_Inf_L	Visual2-32_L-Ctx,Visual2-31_L-Ctx,Visual2-30_L-Ctx,Visual2-33_L-Ctx	L_VisCent_ExStr_1
2	Visual2	Lingual_L,Occipital_Inf_L	Visual1-04_L-Ctx	L_VisCent_ExStr_2
3	Visual1	Calcarine_L	Visual1-04_L-Ctx,Visual2-30_L-Ctx	L_VisCent_Striate_1
4	Visual2	Occipital_Mid_L,Occipital_Sup_L	Visual2-31_L-Ctx,Visual2-30_L-Ctx,Visual2-32_L-Ctx	L_VisCent_ExStr_3
5	Visual2	Occipital_Mid_L	Dorsal-Attention-22_L-Ctx,Visual2-51_L-Ctx	L_VisCent_ExStr_4
6	Visual2	Occipital_Sup_L,Occipital_Mid_L	Visual2-34_L-Ctx,Visual2-35_L-Ctx	L_VisCent_ExStr_5
7	Visual2	Lingual_L,Fusiform_L	Visual2-47_L-Ctx	L_VisPeri_ExStrInf_1
8	Visual2	Lingual_L	Visual2-30_L-Ctx	L_VisPeri_ExStrInf_2
9	Visual1	Lingual_L	Visual1-05_L-Ctx	L_VisPeri_ExStrInf_3
10	Visual1	Calcarine_L,Lingual_L	Visual1-04_L-Ctx	L_VisPeri_StriCal_1
11	Visual2	Cuneus_L,Calcarine_L	Visual2-29_L-Ctx	L_VisPeri_ExStrSup_1
12	Visual2	Cuneus_L,Occipital_Sup_L	Visual2-30_L-Ctx,Visual2-31_L-Ctx	L_VisPeri_ExStrSup_2
13	Somatomotor	Cingulate_Mid_L,Supp_Motor_Area_L	Somatomotor-25_L-Ctx	L_SomMotA_1
14	Somatomotor	Postcentral_L	Somatomotor-29_L-Ctx	L_SomMotA_2
15	Somatomotor	Postcentral_L,Precentral_L	Somatomotor-22_L-Ctx	L_SomMotA_3
16	Somatomotor	Precentral_L	Somatomotor-21_L-Ctx,Somatomotor-32_L-Ctx	L_SomMotA_4
17	Somatomotor	Postcentral_L	Somatomotor-30_L-Ctx,Somatomotor-29_L-Ctx	L_SomMotA_5
18	Somatomotor	Precentral_L,Frontal_Sup_2_L	Somatomotor-32_L-Ctx,Somatomotor-33_L-Ctx	L_SomMotA_6
19	Somatomotor	Paracentral_Lobule_L,Precuneus_L	Somatomotor-21_L-Ctx,Somatomotor-23_L-Ctx	L_SomMotA_7
20	Somatomotor	Postcentral_L,Paracentral_Lobule_L	Somatomotor-22_L-Ctx	L_SomMotA_8
21	Auditory	Temporal_Sup_L	Auditory-11_L-Ctx,Auditory-13_L-Ctx	L_SomMotB_Aud_1
22	Auditory	Temporal_Sup_L	Auditory-15_L-Ctx	L_SomMotB_Aud_2
23	Somatomotor	Rolandic_Oper_L,Insula_L	Somatomotor-37_L-Ctx,Somatomotor-39_L-Ctx	L_SomMotB_S2_1
24	Somatomotor	Rolandic_Oper_L,Postcentral_L	Somatomotor-35_L-Ctx,Cingulo-Opercular-43_L-Ctx	L_SomMotB_S2_2
25	Language	Temporal_Sup_L,SupraMarginal_L	Language-11_L-Ctx	L_SomMotB_Aud_3
26	Somatomotor	Postcentral_L,Rolandic_Oper_L	Somatomotor-36_L-Ctx,Somatomotor-35_L-Ctx	L_SomMotB_S2_3
27	Somatomotor	Postcentral_L,Precentral_L	Somatomotor-21_L-Ctx,Somatomotor-22_L-Ctx,Somatomotor-29_L-Ctx	L_SomMotB_Cent_1
28	Somatomotor	Postcentral_L,Precentral_L	Somatomotor-21_L-Ctx	L_SomMotB_Cent_2
29	Visual2	Temporal_Inf_L,Fusiform_L	Dorsal-Attention-20_L-Ctx,Visual2-37_L-Ctx,Visual2-45_L-Ctx,Visual2-54_L-Ctx,Frontoparietal-45_L-Ctx	L_DorsAttnA_TempOcc_1
30	Visual2	Occipital_Inf_L	Visual2-45_L-Ctx	L_DorsAttnA_TempOcc_2
31	Visual2	Temporal_Mid_L,Occipital_Mid_L	Visual2-42_L-Ctx,Posterior-Multimodal-06_L-Ctx	L_DorsAttnA_ParOcc_1
32	Dorsal.Attention	Occipital_Mid_L,Parietal_Sup_L	Frontoparietal-47_L-Ctx	L_DorsAttnA_SPL_1
33	Dorsal.Attention	Parietal_Sup_L,Precuneus_L	Dorsal-Attention-13_L-Ctx,Visual2-44_L-Ctx	L_DorsAttnA_SPL_2
34	Visual2	Parietal_Sup_L	Visual2-43_L-Ctx	L_DorsAttnA_SPL_3
35	Somatomotor	Parietal_Inf_L,Postcentral_L	Somatomotor-30_L-Ctx,Dorsal-Attention-17_L-Ctx	L_DorsAttnB_PostC_1
36	Somatomotor	Postcentral_L,Parietal_Inf_L	Somatomotor-30_L-Ctx	L_DorsAttnB_PostC_2
37	Somatomotor	Parietal_Sup_L,Postcentral_L	Somatomotor-28_L-Ctx	L_DorsAttnB_PostC_3
38	Somatomotor	Parietal_Sup_L,Precuneus_L	Somatomotor-27_L-Ctx,Somatomotor-24_L-Ctx	L_DorsAttnB_PostC_4
39	Dorsal.Attention	Precentral_L,Frontal_Sup_2_L	Dorsal-Attention-16_L-Ctx	L_DorsAttnB_FEF_1
40	Cingulo.Opercular	SupraMarginal_L,Postcentral_L	Cingulo-Opercular-50_L-Ctx,Cingulo-Opercular-51_L-Ctx	L_SalVentAttnA_ParOper_1
41	Cingulo.Opercular	Insula_L,Temporal_Sup_L	Cingulo-Opercular-45_L-Ctx,Cingulo-Opercular-52_L-Ctx,Cingulo-Opercular-47_L-Ctx	L_SalVentAttnA_Ins_1
42	Cingulo.Opercular	Insula_L,Rolandic_Oper_L	Somatomotor-38_L-Ctx,Cingulo-Opercular-49_L-Ctx,Cingulo-Opercular-46_L-Ctx	L_SalVentAttnA_FrOper_1
43	Cingulo.Opercular	Frontal_Inf_Oper_L	Cingulo-Opercular-40_L-Ctx	L_SalVentAttnA_FrOper_2
44	Cingulo.Opercular	Cingulate_Mid_L,Precuneus_L	Cingulo-Opercular-32_L-Ctx,Cingulo-Opercular-31_L-Ctx	L_SalVentAttnA_ParMed_1
45	Cingulo.Opercular	Cingulate_Mid_L,Supp_Motor_Area_L	Cingulo-Opercular-33_L-Ctx,Cingulo-Opercular-39_L-Ctx	L_SalVentAttnA_FrMed_1
46	Cingulo.Opercular	Supp_Motor_Area_L	Cingulo-Opercular-33_L-Ctx	L_SalVentAttnA_FrMed_2
47	Cingulo.Opercular	SupraMarginal_L,Parietal_Inf_L	Cingulo-Opercular-51_L-Ctx	L_SalVentAttnB_IPL_1
48	Cingulo.Opercular	Frontal_Mid_2_L,Frontal_Sup_2_L	Cingulo-Opercular-42_L-Ctx,Default-56_L-Ctx,Cingulo-Opercular-41_L-Ctx	L_SalVentAttnB_PFCl_1
49	Cingulo.Opercular	Insula_L	Cingulo-Opercular-53_L-Ctx	L_SalVentAttnB_Ins_1
50	Cingulo.Opercular	ACC_sup_L	Cingulo-Opercular-55_L-Ctx	L_SalVentAttnB_PFCmp_1
51	Frontoparietal	OFCpost_L	Frontoparietal-41_L-Ctx	L_LimbicB_OFC_1
52	Default	Rectus_L,OFCmed_L	Default-59_L-Ctx,Default-57_L-Ctx,Default-58_L-Ctx	L_LimbicB_OFC_2
53	Ventral.Multimodal	Fusiform_L,ParaHippocampal_L,Temporal_Inf_L	Ventral-Multimodal-03_L-Ctx,Language-23_L-Ctx,Default-61_L-Ctx	L_LimbicA_TempPole_1
54	Ventral.Multimodal	Temporal_Inf_L,Fusiform_L	Ventral-Multimodal-04_L-Ctx,Default-68_L-Ctx	L_LimbicA_TempPole_2
55	Default	Temporal_Pole_Mid_L,Temporal_Pole_Sup_L	Default-66_L-Ctx	L_LimbicA_TempPole_3
56	Default	Temporal_Pole_Sup_L	Default-66_L-Ctx	L_LimbicA_TempPole_4
57	Dorsal.Attention	Temporal_Mid_L,Temporal_Inf_L	Dorsal-Attention-21_L-Ctx	L_ContA_Temp_1
58	Frontoparietal	Parietal_Inf_L,Parietal_Sup_L	Frontoparietal-48_L-Ctx	L_ContA_IPS_1
59	Frontoparietal	Parietal_Inf_L	Frontoparietal-46_L-Ctx,Cingulo-Opercular-51_L-Ctx,Dorsal-Attention-18_L-Ctx	L_ContA_IPS_2
60	Dorsal.Attention	Parietal_Inf_L	Dorsal-Attention-18_L-Ctx	L_ContA_IPS_3
61	Cingulo.Opercular	Frontal_Sup_2_L,Frontal_Mid_2_L	Cingulo-Opercular-34_L-Ctx	L_ContA_PFCd_1
62	Frontoparietal	Frontal_Mid_2_L,Frontal_Inf_Tri_L	Frontoparietal-38_L-Ctx,Cingulo-Opercular-41_L-Ctx,Frontoparietal-36_L-Ctx	L_ContA_PFClv_1
63	Language	Frontal_Inf_Tri_L,Frontal_Inf_Oper_L,Frontal_Mid_2_L	Frontoparietal-33_L-Ctx,Language-17_L-Ctx	L_ContA_PFCl_1
64	Cingulo.Opercular	Precentral_L,Frontal_Inf_Oper_L	Cingulo-Opercular-40_L-Ctx	L_ContA_PFCl_2
65	Language	Precentral_L,Frontal_Mid_2_L	Language-10_L-Ctx	L_ContA_PFCl_3
66	Cingulo.Opercular	ACC_sup_L,Cingulate_Mid_L	Cingulo-Opercular-37_L-Ctx	L_ContA_Cingm_1
67	Frontoparietal	Temporal_Mid_L,Temporal_Inf_L	Frontoparietal-45_L-Ctx	L_ContB_Temp_1
68	Frontoparietal	Parietal_Inf_L	Frontoparietal-48_L-Ctx,Cingulo-Opercular-51_L-Ctx	L_ContB_IPL_1
69	Default	Frontal_Mid_2_L	Default-49_L-Ctx	L_ContB_PFCl_1
70	Frontoparietal	Frontal_Mid_2_L	Frontoparietal-34_L-Ctx	L_ContB_PFClv_1
71	Frontoparietal	Frontal_Sup_2_L,Frontal_Mid_2_L	Frontoparietal-49_L-Ctx	L_ContB_PFClv_2
72	Frontoparietal	Precuneus_L,Cuneus_L	Frontoparietal-30_L-Ctx	L_ContC_pCun_1
73	Cingulo.Opercular	Precuneus_L	Cingulo-Opercular-35_L-Ctx	L_ContC_pCun_2
74	Frontoparietal	Cingulate_Post_L	Frontoparietal-29_L-Ctx	L_ContC_Cingp_1
75	Default	Angular_L,Parietal_Inf_L	Frontoparietal-48_L-Ctx,Default-70_L-Ctx,Default-69_L-Ctx	L_DefaultA_IPL_1
76	Default	Frontal_Sup_2_L,Frontal_Mid_2_L	Default-50_L-Ctx,Frontoparietal-43_L-Ctx	L_DefaultA_PFCd_1
77	Default	Precuneus_L,Cingulate_Post_L	Default-38_L-Ctx	L_DefaultA_pCunPCC_1
78	Default	Cingulate_Mid_L	Default-40_L-Ctx,Default-43_L-Ctx,Default-42_L-Ctx,Default-73_L-Ctx	L_DefaultA_pCunPCC_2
79	Default	Precuneus_L	Posterior-Multimodal-05_L-Ctx	L_DefaultA_pCunPCC_3
80	Default	Frontal_Med_Orb_L,ACC_sub_L	Default-47_L-Ctx	L_DefaultA_PFCm_1
81	Default	Frontal_Sup_2_L,Frontal_Med_Orb_L,Frontal_Sup_Medial_L	Default-54_L-Ctx,Default-57_L-Ctx,Default-58_L-Ctx	L_DefaultA_PFCm_2
82	Default	ACC_pre_L,Frontal_Sup_Medial_L	Default-51_L-Ctx,Default-44_L-Ctx	L_DefaultA_PFCm_3
83	Default	Temporal_Inf_L,Temporal_Pole_Mid_L,Temporal_Mid_L,Temporal_Pole_Sup_L	Default-66_L-Ctx	L_DefaultB_Temp_1
84	Default	Temporal_Mid_L,Temporal_Inf_L	Default-67_L-Ctx,Default-77_L-Ctx,Default-68_L-Ctx	L_DefaultB_Temp_2
85	Language	Temporal_Mid_L,Temporal_Sup_L,Temporal_Pole_Sup_L	Language-20_L-Ctx,Language-19_L-Ctx,Default-67_L-Ctx	L_DefaultB_Temp_3
86	Language	Temporal_Mid_L	Language-21_L-Ctx,Language-19_L-Ctx	L_DefaultB_Temp_4
87	Language	SupraMarginal_L,Angular_L	Language-11_L-Ctx,Frontoparietal-48_L-Ctx	L_DefaultB_IPL_1
88	Default	Frontal_Sup_Medial_L,Frontal_Sup_2_L	Default-51_L-Ctx,Default-54_L-Ctx,Default-56_L-Ctx	L_DefaultB_PFCd_1
89	Default	Frontal_Sup_2_L,Frontal_Sup_Medial_L	Default-52_L-Ctx,Default-53_L-Ctx,Default-51_L-Ctx	L_DefaultB_PFCd_2
90	Frontoparietal	Frontal_Sup_Medial_L,Supp_Motor_Area_L	Frontoparietal-32_L-Ctx	L_DefaultB_PFCd_3
91	Language	Supp_Motor_Area_L,Frontal_Sup_2_L	Language-12_L-Ctx	L_DefaultB_PFCd_4
92	Default	Insula_L,OFCpost_L,Frontal_Inf_Orb_2_L	Default-60_L-Ctx,Orbito-Affective-05_L-Ctx	L_DefaultB_PFCv_1
93	Frontoparietal	OFCant_L,Frontal_Mid_2_L	Frontoparietal-40_L-Ctx,Frontoparietal-34_L-Ctx	L_DefaultB_PFCv_2
94	Default	Frontal_Inf_Orb_2_L	Default-55_L-Ctx	L_DefaultB_PFCv_3
95	Language	Frontal_Inf_Tri_L,Frontal_Inf_Oper_L	Language-14_L-Ctx,Language-15_L-Ctx	L_DefaultB_PFCv_4
96	Default	Occipital_Mid_L	Default-70_L-Ctx,Dorsal-Attention-22_L-Ctx	L_DefaultC_IPL_1
97	Default	Calcarine_L,Precuneus_L	Default-39_L-Ctx	L_DefaultC_Rsp_1
98	Default	ParaHippocampal_L,Fusiform_L	Default-64_L-Ctx,Dorsal-Attention-19_L-Ctx	L_DefaultC_PHC_1
99	Language	Temporal_Mid_L,Temporal_Sup_L	Language-13_L-Ctx,Language-22_L-Ctx	L_TempPar_1
100	Default	Temporal_Mid_L	Default-69_L-Ctx	L_TempPar_2
101	Visual2	Fusiform_R,Lingual_R,Occipital_Inf_R	Visual2-05_R-Ctx,Visual2-04_R-Ctx,Visual2-27_R-Ctx,Visual2-06_R-Ctx	RH_VisCent_ExStr_1
102	Visual2	Temporal_Inf_R,Occipital_Inf_R,Temporal_Mid_R	Visual2-18_R-Ctx	RH_VisCent_ExStr_2
103	Visual1	Lingual_R,Calcarine_R,Calcarine_L	Visual1-01_R-Ctx,Visual2-03_R-Ctx	RH_VisCent_Striate_1
104	Visual2	Occipital_Inf_R,Occipital_Mid_R,Lingual_R	Visual2-04_R-Ctx,Visual2-03_R-Ctx,Visual2-05_R-Ctx	RH_VisCent_ExStr_3
105	Visual2	Occipital_Mid_R,Temporal_Mid_R	Visual2-25_R-Ctx,Dorsal-Attention-10_R-Ctx	RH_VisCent_ExStr_4
106	Visual2	Occipital_Sup_R,Cuneus_R,Occipital_Mid_R	Visual2-07_R-Ctx,Visual2-04_R-Ctx,Visual2-03_R-Ctx	RH_VisCent_ExStr_5
107	Visual2	Lingual_R	Visual2-03_R-Ctx,Visual2-20_R-Ctx	RH_VisPeri_ExStrInf_1
108	Visual1	Lingual_R	Visual1-02_R-Ctx	RH_VisPeri_ExStrInf_2
109	Visual1	Calcarine_R	Visual1-01_R-Ctx	RH_VisPeri_StriCal_1
110	Visual1	Calcarine_R	Visual1-01_R-Ctx	RH_VisPeri_ExStrSup_1
111	Visual2	Cuneus_R	Visual2-03_R-Ctx,Visual2-02_R-Ctx	RH_VisPeri_ExStrSup_2
112	Visual2	Cuneus_R,Occipital_Sup_R	Visual2-07_R-Ctx,Visual2-19_R-Ctx,Visual2-02_R-Ctx,Visual2-04_R-Ctx	RH_VisPeri_ExStrSup_3
113	Somatomotor	Postcentral_R	Somatomotor-09_R-Ctx	RH_SomMotA_1
114	Somatomotor	Precentral_R	Somatomotor-01_R-Ctx	RH_SomMotA_2
115	Somatomotor	Supp_Motor_Area_R,Cingulate_Mid_R	Somatomotor-05_R-Ctx	RH_SomMotA_3
116	Somatomotor	Precentral_R,Postcentral_R	Somatomotor-02_R-Ctx,Somatomotor-01_R-Ctx	RH_SomMotA_4
117	Somatomotor	Postcentral_R	Somatomotor-10_R-Ctx,Somatomotor-08_R-Ctx	RH_SomMotA_5
118	Somatomotor	Precentral_R	Somatomotor-01_R-Ctx	RH_SomMotA_6
119	Somatomotor	Postcentral_R	Somatomotor-09_R-Ctx,Somatomotor-10_R-Ctx	RH_SomMotA_7
120	Somatomotor	Frontal_Sup_2_R	Somatomotor-13_R-Ctx	RH_SomMotA_8
121	Somatomotor	Paracentral_Lobule_R,Postcentral_R	Somatomotor-03_R-Ctx,Somatomotor-04_R-Ctx	RH_SomMotA_9
122	Somatomotor	Supp_Motor_Area_R,Paracentral_Lobule_R	Somatomotor-01_R-Ctx	RH_SomMotA_10
123	Somatomotor	Precentral_R	Somatomotor-02_R-Ctx	RH_SomMotA_11
124	Auditory	Temporal_Sup_R,Heschl_R	Auditory-07_R-Ctx,Auditory-05_R-Ctx	RH_SomMotB_Aud_1
125	Auditory	Temporal_Sup_R	Auditory-07_R-Ctx	RH_SomMotB_Aud_2
126	Somatomotor	Insula_R,Rolandic_Oper_R	Somatomotor-17_R-Ctx	RH_SomMotB_S2_1
127	Somatomotor	Rolandic_Oper_R,Temporal_Sup_R	Somatomotor-16_R-Ctx,Somatomotor-18_R-Ctx,Cingulo-Opercular-17_R-Ctx	RH_SomMotB_S2_2
128	Cingulo.Opercular	Rolandic_Oper_R	Cingulo-Opercular-16_R-Ctx	RH_SomMotB_S2_3
129	Somatomotor	Rolandic_Oper_R	Somatomotor-15_R-Ctx	RH_SomMotB_S2_4
130	Somatomotor	Postcentral_R,Precentral_R	Somatomotor-01_R-Ctx,Somatomotor-14_R-Ctx	RH_SomMotB_Cent_1
131	Visual2	Temporal_Inf_R,Fusiform_R	Dorsal-Attention-08_R-Ctx,Visual2-18_R-Ctx,Visual2-10_R-Ctx,Frontoparietal-21_R-Ctx,Dorsal-Attention-09_R-Ctx	RH_DorsAttnA_TempOcc_1
132	Posterior.Multimodal	Temporal_Mid_R	Posterior-Multimodal-03_R-Ctx,Default-31_R-Ctx	RH_DorsAttnA_ParOcc_1
133	Dorsal.Attention	Occipital_Mid_R,Occipital_Sup_R	Dorsal-Attention-11_R-Ctx	RH_DorsAttnA_SPL_1
134	Dorsal.Attention	Parietal_Sup_R,Precuneus_R	Dorsal-Attention-01_R-Ctx	RH_DorsAttnA_SPL_2
135	Dorsal.Attention	Parietal_Inf_R,Parietal_Sup_R	Somatomotor-08_R-Ctx	RH_DorsAttnA_SPL_3
136	Visual2	Parietal_Sup_R	Visual2-17_R-Ctx,Somatomotor-08_R-Ctx,Visual2-16_R-Ctx	RH_DorsAttnA_SPL_4
137	Somatomotor	Postcentral_R	Somatomotor-10_R-Ctx,Somatomotor-09_R-Ctx,Cingulo-Opercular-23_R-Ctx,Dorsal-Attention-05_R-Ctx	RH_DorsAttnB_PostC_1
138	Somatomotor	Postcentral_R	Somatomotor-10_R-Ctx	RH_DorsAttnB_PostC_2
139	Cingulo.Opercular	Precuneus_R	Cingulo-Opercular-08_R-Ctx	RH_DorsAttnB_PostC_3
140	Somatomotor	Parietal_Sup_R,Postcentral_R	Somatomotor-04_R-Ctx,Somatomotor-07_R-Ctx	RH_DorsAttnB_PostC_4
141	Dorsal.Attention	Precentral_R,Frontal_Mid_2_R	Dorsal-Attention-04_R-Ctx,Cingulo-Opercular-01_R-Ctx	RH_DorsAttnB_FEF_1
142	Cingulo.Opercular	SupraMarginal_R,Temporal_Sup_R	Cingulo-Opercular-24_R-Ctx,Cingulo-Opercular-23_R-Ctx	RH_SalVentAttnA_ParOper_1
143	Cingulo.Opercular	Precentral_R	Language-01_R-Ctx,Cingulo-Opercular-02_R-Ctx	RH_SalVentAttnA_PrC_1
144	Orbito.Affective	Temporal_Pole_Sup_R,Insula_R	Orbito-Affective-01_R-Ctx,Default-28_R-Ctx	RH_SalVentAttnA_Ins_1
145	Cingulo.Opercular	Insula_R,Temporal_Sup_R,Temporal_Pole_Sup_R	Auditory-03_R-Ctx,Cingulo-Opercular-18_R-Ctx,Cingulo-Opercular-25_R-Ctx	RH_SalVentAttnA_Ins_2
146	Cingulo.Opercular	Insula_R,Rolandic_Oper_R,Frontal_Inf_Oper_R	Cingulo-Opercular-20_R-Ctx,Cingulo-Opercular-19_R-Ctx,Cingulo-Opercular-21_R-Ctx	RH_SalVentAttnA_FrOper_1
147	Cingulo.Opercular	Cingulate_Mid_R,Supp_Motor_Area_R	Cingulo-Opercular-11_R-Ctx,Cingulo-Opercular-09_R-Ctx	RH_SalVentAttnA_FrMed_1
148	Cingulo.Opercular	Cingulate_Mid_R	Cingulo-Opercular-05_R-Ctx	RH_SalVentAttnA_ParMed_1
149	Cingulo.Opercular	Cingulate_Mid_R,Precuneus_R	Cingulo-Opercular-04_R-Ctx,Cingulo-Opercular-05_R-Ctx	RH_SalVentAttnA_ParMed_2
150	Cingulo.Opercular	Supp_Motor_Area_R	Cingulo-Opercular-06_R-Ctx,Cingulo-Opercular-07_R-Ctx	RH_SalVentAttnA_FrMed_2
151	Cingulo.Opercular	SupraMarginal_R	Cingulo-Opercular-24_R-Ctx	RH_SalVentAttnB_IPL_1
152	Frontoparietal	Frontal_Mid_2_R,Frontal_Inf_Tri_R	Frontoparietal-13_R-Ctx,Frontoparietal-27_R-Ctx	RH_SalVentAttnB_PFClv_1
153	Cingulo.Opercular	Frontal_Mid_2_R,Frontal_Sup_2_R	Cingulo-Opercular-15_R-Ctx,Default-18_R-Ctx	RH_SalVentAttnB_PFCl_1
154	Frontoparietal	Insula_R	Frontoparietal-20_R-Ctx,Orbito-Affective-02_R-Ctx	RH_SalVentAttnB_Ins_1
155	Cingulo.Opercular	Insula_R,Frontal_Inf_Tri_R	Cingulo-Opercular-26_R-Ctx,Frontoparietal-20_R-Ctx	RH_SalVentAttnB_Ins_2
156	Cingulo.Opercular	ACC_sup_R,Cingulate_Mid_R	Frontoparietal-05_R-Ctx,Cingulo-Opercular-28_R-Ctx,Cingulo-Opercular-29_R-Ctx	RH_SalVentAttnB_PFCmp_1
157	Frontoparietal	OFCmed_R,Rectus_R	Frontoparietal-17_R-Ctx,Default-20_R-Ctx	RH_LimbicB_OFC_1
158	Default	OFCpost_R,OFCmed_R	Default-21_R-Ctx,Frontoparietal-16_R-Ctx	RH_LimbicB_OFC_2
159	Default	Frontal_Med_Orb_R,Rectus_R	Default-19_R-Ctx,Default-09_R-Ctx,Frontoparietal-17_R-Ctx,Default-35_R-Ctx	RH_LimbicB_OFC_3
160	Default	Frontal_Sup_2_R,Frontal_Med_Orb_R	Default-20_R-Ctx,Default-19_R-Ctx	RH_LimbicB_OFC_4
161	Default	Temporal_Pole_Mid_R,Temporal_Pole_Sup_R,Fusiform_R,Temporal_Inf_R,ParaHippocampal_R	Default-28_R-Ctx,Language-09_R-Ctx,Ventral-Multimodal-01_R-Ctx	RH_LimbicA_TempPole_1
162	Ventral.Multimodal	Temporal_Inf_R,Fusiform_R	Default-30_R-Ctx,Ventral-Multimodal-02_R-Ctx,Language-09_R-Ctx,Ventral-Multimodal-01_R-Ctx	RH_LimbicA_TempPole_2
163	Ventral.Multimodal	ParaHippocampal_R,Fusiform_R	Ventral-Multimodal-01_R-Ctx,Default-22_R-Ctx	RH_LimbicA_TempPole_3
164	Ventral.Multimodal	Fusiform_R,Temporal_Inf_R	Ventral-Multimodal-02_R-Ctx,Visual2-27_R-Ctx,Visual2-10_R-Ctx	RH_LimbicA_TempPole_4
165	Frontoparietal	Angular_R,Parietal_Inf_R,Parietal_Sup_R	Frontoparietal-23_R-Ctx	RH_ContA_IPS_1
166	Dorsal.Attention	Parietal_Inf_R,SupraMarginal_R	Dorsal-Attention-06_R-Ctx	RH_ContA_IPS_2
167	Cingulo.Opercular	Frontal_Sup_2_R,Frontal_Mid_2_R	Cingulo-Opercular-07_R-Ctx,Dorsal-Attention-04_R-Ctx	RH_ContA_PFCd_1
168	Cingulo.Opercular	Frontal_Inf_Oper_R,Precentral_R	Cingulo-Opercular-12_R-Ctx,Frontoparietal-08_R-Ctx	RH_ContA_PFCl_1
169	Frontoparietal	Frontal_Inf_Tri_R,Frontal_Inf_Oper_R,Frontal_Mid_2_R	Frontoparietal-12_R-Ctx,Frontoparietal-11_R-Ctx,Frontoparietal-07_R-Ctx	RH_ContA_PFCl_2
170	Frontoparietal	Cingulate_Mid_R,ACC_sup_R	Frontoparietal-04_R-Ctx	RH_ContA_Cingm_1
171	Default	Temporal_Mid_R,Temporal_Inf_R	Default-29_R-Ctx,Frontoparietal-28_R-Ctx,Default-30_R-Ctx	RH_ContB_Temp_1
172	Frontoparietal	Temporal_Mid_R,Temporal_Inf_R	Frontoparietal-21_R-Ctx	RH_ContB_Temp_2
173	Frontoparietal	Angular_R,Parietal_Inf_R	Frontoparietal-24_R-Ctx,Default-32_R-Ctx	RH_ContB_IPL_1
174	Frontoparietal	Parietal_Inf_R,SupraMarginal_R	Frontoparietal-24_R-Ctx	RH_ContB_IPL_2
175	Frontoparietal	Frontal_Mid_2_R	Frontoparietal-12_R-Ctx	RH_ContB_PFCld_1
176	Default	Frontal_Mid_2_R	Default-11_R-Ctx,Frontoparietal-18_R-Ctx	RH_ContB_PFCld_2
177	Frontoparietal	OFCant_R,Frontal_Mid_2_R,Frontal_Inf_Orb_2_R	Frontoparietal-15_R-Ctx,Frontoparietal-09_R-Ctx	RH_ContB_PFClv_1
178	Frontoparietal	Frontal_Sup_2_R,Frontal_Mid_2_R	Frontoparietal-26_R-Ctx	RH_ContB_PFClv_2
179	Frontoparietal	Supp_Motor_Area_R,Frontal_Sup_Medial_R	Frontoparietal-06_R-Ctx,Language-02_R-Ctx	RH_ContB_PFCmp_1
180	Default	Frontal_Sup_2_R	Default-12_R-Ctx,Frontoparietal-19_R-Ctx	RH_ContB_PFCld_3
181	Frontoparietal	Precuneus_R,Cuneus_R	Frontoparietal-02_R-Ctx	RH_ContC_pCun_1
182	Frontoparietal	Precuneus_R	Frontoparietal-03_R-Ctx,Posterior-Multimodal-01_R-Ctx	RH_ContC_pCun_2
183	Default	Cingulate_Mid_R	Default-03_R-Ctx,Frontoparietal-01_R-Ctx	RH_ContC_Cingp_1
184	Frontoparietal	Angular_R,SupraMarginal_R,Temporal_Sup_R	Frontoparietal-24_R-Ctx	RH_DefaultA_IPL_1
185	Default	Frontal_Mid_2_R,Frontal_Sup_2_R	Default-12_R-Ctx	RH_DefaultA_PFCd_1
186	Default	Precuneus_R,Cingulate_Mid_R,Cingulate_Post_R	Default-06_R-Ctx,Default-01_R-Ctx	RH_DefaultA_pCunPCC_1
187	Default	ACC_pre_R	Default-07_R-Ctx	RH_DefaultA_PFCm_1
188	Cingulo.Opercular	ACC_sup_R	Cingulo-Opercular-29_R-Ctx	RH_DefaultA_PFCm_2
189	Default	Frontal_Sup_Medial_R,Frontal_Sup_2_R,ACC_pre_R	Default-13_R-Ctx,Default-16_R-Ctx,Default-18_R-Ctx	RH_DefaultA_PFCm_3
190	Default	Temporal_Mid_R	Language-06_R-Ctx,Default-27_R-Ctx	RH_DefaultB_Temp_1
191	Default	Temporal_Pole_Mid_R,Temporal_Pole_Sup_R,Temporal_Inf_R,Temporal_Mid_R	Default-28_R-Ctx,Language-05_R-Ctx	RH_DefaultB_AntTemp_1
192	Default	Frontal_Sup_2_R,Frontal_Sup_Medial_R	Default-14_R-Ctx,Default-15_R-Ctx	RH_DefaultB_PFCd_1
193	Frontoparietal	Frontal_Inf_Tri_R,Frontal_Inf_Orb_2_R	Language-03_R-Ctx,Default-17_R-Ctx,Frontoparietal-08_R-Ctx	RH_DefaultB_PFCv_1
194	Default	Angular_R,Occipital_Mid_R,Temporal_Mid_R	Default-31_R-Ctx,Dorsal-Attention-10_R-Ctx,Default-32_R-Ctx	RH_DefaultC_IPL_1
195	Default	Precuneus_R,Calcarine_R	Default-02_R-Ctx	RH_DefaultC_Rsp_1
196	Default	ParaHippocampal_R,Fusiform_R	Default-25_R-Ctx,Default-33_R-Ctx	RH_DefaultC_PHC_1
197	Language	Temporal_Sup_R,Temporal_Mid_R,Temporal_Pole_Sup_R	Default-26_R-Ctx,Language-06_R-Ctx	RH_TempPar_1
198	Language	Temporal_Sup_R,Temporal_Mid_R	Language-07_R-Ctx	RH_TempPar_2
199	Posterior.Multimodal	Temporal_Mid_R,Temporal_Sup_R	Posterior-Multimodal-02_R-Ctx,Language-08_R-Ctx	RH_TempPar_3
200	Cingulo.Opercular	Temporal_Sup_R	Posterior-Multimodal-02_R-Ctx,Cingulo-Opercular-03_R-Ctx	RH_TempPar_4
