## Supplementary material for "An atlas of trait associations with resting-state and task-evoked human brain functional architectures in the UK Biobank": supp_tables: TableS3_Summary_Association.xlsx

### Sheet: association_summary
Table S3: Summary of association results between functional connectivity measures and 647 traits in the UK Biobank. The full set of results can be found here http://165.227.92.206/traitList.html
Trait_ID	TraitID_New	Number_FDR_schaefer200_task	Number_Bonferroni_schaefer200_task	Number_FDR_schaefer200_resting	Number_Bonferroni_schaefer200_resting	Number_FDR_glasser360_task	Number_Bonferroni_glasser360_task	Number_FDR_glasser360_resting	Number_Bonferroni_glasser360_resting	Number_FDR_ICA_resting	Number_Bonferroni_ICA_resting
alcohol_100051	Alcohol_drinker_status_20117	0	0	0	0	0	0	0	0	0	0
alcohol_100051	Alcohol_intake_frequency_1558	130	0	0	0	2	1	450	2	6	0
alcohol_100051	Average_weekly_red_wine_intake_1568	10	2	6	0	1	1	60	4	8	0
alcohol_100051	Average_weekly_champagne_plus_white_wine_intake_1578	0	0	4	2	4	1	0	0	18	0
alcohol_100051	Average_weekly_beer_plus_cider_intake_1588	10	0	2606	138	1	0	80	6	2008	24
alcohol_100051	Average_weekly_spirits_intake_1598	0	0	4	0	0	0	0	0	6	0
alcohol_100051	Average_weekly_fortified_wine_intake_1608	0	0	0	0	0	0	0	0	0	0
alcohol_100051	Alcohol_usually_taken_with_meals_1618	2	2	102	2	0	0	0	0	46	0
alcohol_100051	Alcohol_intake_versus_10_years_previously_1628	0	0	0	0	0	0	0	0	0	0
blood_pressure_100011	Diastolic_blood_pressure_4079	684	56	8076	4650	133	61	1744	74	11302	4916
blood_pressure_100011	Pulse_rate_102	1234	252	4738	2606	74	46	1924	216	7914	3120
blood_pressure_100011	Systolic_blood_pressure_4080	518	142	10038	6034	153	93	1340	154	14372	6524
diet_100052	Cooked_vegetable_intake_1289	0	0	0	0	0	0	0	0	0	0
diet_100052	Salad_raw_vegetable_intake_1299	0	0	0	0	0	0	0	0	0	0
diet_100052	Dried_fruit_intake_1319	0	0	96	0	0	0	0	0	106	0
diet_100052	Oily_fish_intake_1329	230	2	22	4	1	0	8	0	0	0
diet_100052	Non.oily_fish_intake_1339	0	0	2	0	1	0	0	0	0	0
diet_100052	Processed_meat_intake_1349	0	0	6	4	0	0	0	0	0	0
diet_100052	Poultry_intake_1359	0	0	0	0	0	0	0	0	0	0
diet_100052	Beef_intake_1369	0	0	0	0	0	0	0	0	0	0
diet_100052	Lamb.mutton_intake_1379	0	0	38	0	0	0	0	0	0	0
diet_100052	Pork_intake_1389	0	0	0	0	0	0	0	0	0	0
diet_100052	Cheese_intake_1408	0	0	2	0	3	1	8	0	10	0
diet_100052	Bread_intake_1438	0	0	0	0	0	0	6	0	0	0
diet_100052	Cereal_intake_1458	0	0	0	0	0	0	2	0	0	0
diet_100052	Salt_added_to_food_1478	0	0	12	0	0	0	0	0	0	0
diet_100052	Tea_intake_1488	0	0	0	0	1	1	0	0	0	0
diet_100052	Coffee_intake_1498	2	0	0	0	0	0	0	0	0	0
diet_100052	Hot_drink_temperature_1518	0	0	0	0	0	0	0	0	0	0
diet_100052	Water_intake_1528	0	0	72	2	1	1	0	0	18	0
diet_100052	Major_dietary_changes_in_the_last_5_years_1538	0	0	0	0	0	0	0	0	0	0
diet_100052	Variation_in_diet_1548	0	0	64	0	0	0	0	0	20	0
diet_100052	Fresh_fruit_intake_1309	0	0	0	0	1	1	84	0	0	0
Traumatic_events_135	Felt_hated_as_a_child_20487	0	0	0	0	0	0	0	0	2	0
Traumatic_events_135	Physically_abused_as_a_child_20488	0	0	0	0	0	0	0	0	0	0
Traumatic_events_135	Felt_loved_as_a_child_20489	0	0	20	2	0	0	0	0	28	0
Traumatic_events_135	Sexually_molested_as_a_child_20490	0	0	0	0	0	0	0	0	0	0
Traumatic_events_135	Someone_to_take_to_doctor_when_needed_as_a_child_20491	0	0	0	0	0	0	0	0	0	0
Family_history_100034	Number_of_full_brothers_1873	2	0	36	8	1	0	24	2	218	8
Family_history_100034	Number_of_full_brothers_1883	24	0	12	0	1	1	62	8	154	12
Early_life_factors_100072	Birth_weight_20022	0	0	4	0	2	0	10	0	40	0
Early_life_factors_100072	Birth_weight_known_120	0	0	0	0	0	0	0	0	0	0
Early_life_factors_100072	Place_of_birth_in_UK_east_co_ordinate_130	4550	432	222	6	0	0	8216	338	320	6
Early_life_factors_100072	Place_of_birth_in_UK_north_co_ordinate_129	1122	114	0	0	0	0	1762	38	0	0
Early_life_factors_100033	Breastfed_as_a_baby_1677	2	0	0	0	0	0	4	0	0	0
Early_life_factors_100033	Comparative_body_size_at_age_10_1687	0	0	0	0	0	0	0	0	0	0
Early_life_factors_100033	Comparative_height_size_at_age_10_1687	0	0	0	0	0	0	0	0	0	0
Early_life_factors_100033	Adopted_as_a_child_1767	0	0	0	0	0	0	0	0	0	0
Early_life_factors_100033	Part_of_a_multiple_birth_1777	2	0	0	0	0	0	2	0	0	0
Early_life_factors_100033	Maternal_smoking_around_birth_1787	2	2	194	4	5	1	6	0	510	18
Family_history_100034	Number_of_full_sibling	148	2	242	38	10	3	658	60	1094	176
Early_life_factors_100033	Country_of_birth_1647	0	0	0	0	0	0	0	0	0	0
electronic_device_use_100053	Length_of_mobile_phone_use_1110	0	0	408	36	12	2	0	0	1088	80
electronic_device_use_100053	Weekly_usage_of_mobile_phone_in_last_3_months_1120	4	0	5034	2258	39	22	0	0	6446	1842
electronic_device_use_100053	Hands.free_device.speakerphone_use_with_mobile_phone_in_last_3_month_1130	0	0	176	2	1	0	0	0	250	14
electronic_device_use_100053	Difference_in_mobile_phone_use_compared_to_two_years_previously_1140	0	0	706	64	6	3	0	0	938	6
electronic_device_use_100053	Usual_side_of_head_for_mobile_phone_use_1150	698	8	72	0	0	0	46	0	10	0
electronic_device_use_100053	Plays_computer_games_2237	36	0	238	14	4	4	50	2	366	12
greenspace_and_coastal_proximity_151	Natural_environment_percentage_buffer_1000m_24506	0	0	0	0	0	0	0	0	0	0
greenspace_and_coastal_proximity_151	Natural_environment_percentage_buffer_300m_24507	0	0	0	0	0	0	0	0	0	0
greenspace_and_coastal_proximity_151	Greenspace_percentage_buffer_1000m_24500	0	0	0	0	0	0	0	0	0	0
greenspace_and_coastal_proximity_151	Greenspace_percentage_buffer_300m_24503	0	0	0	0	0	0	0	0	0	0
greenspace_and_coastal_proximity_151	Domestic_garden_percentage_buffer_1000m_24501	0	0	0	0	0	0	0	0	0	0
greenspace_and_coastal_proximity_151	Domestic_garden_percentage_buffer_300m_24504	0	0	0	0	0	0	0	0	0	0
greenspace_and_coastal_proximity_151	Water_percentage_buffer_1000m_24502	0	0	0	0	0	0	0	0	0	0
greenspace_and_coastal_proximity_151	Water_percentage_buffer_300m_24505	0	0	0	0	0	0	0	0	0	0
greenspace_and_coastal_proximity_151	Distance_to_coast_24508	8	2	26	8	0	0	92	10	2	0
hand_grip_strength_100019	Hand_grip_strength_left_46	502	8	60	0	23	7	954	20	214	6
hand_grip_strength_100019	Hand_grip_strength_right_47	2606	128	186	24	16	4	4972	180	892	34
mental_health_100060	Neuroticism_score_20127	56	2	1006	44	0	0	20	0	950	26
mental_health_100060	Mood_swings_1920	0	0	0	0	0	0	0	0	0	0
mental_health_100060	Miserableness_1930	312	14	718	6	0	0	862	40	550	4
mental_health_100060	Irritability_1940	0	0	0	0	0	0	0	0	0	0
mental_health_100060	Sensitivity_1950	0	0	2	2	1	0	0	0	0	0
mental_health_100060	Fed_up_feelings_1960	6	0	138	6	0	0	0	0	84	8
mental_health_100060	Nervous_feelings_1970	0	0	1492	308	30	9	0	0	1962	176
mental_health_100060	Worrier_anxious_feelings_1980	8	0	1064	58	5	0	8	0	1066	32
mental_health_100060	Tense_1990	12	0	14	0	0	0	6	0	6	0
mental_health_100060	Worry_too_long_after_embarrassment_2000	0	0	210	4	0	0	0	0	48	0
mental_health_100060	Suffer_from_nerve_2010	34	0	512	4	1	0	10	0	630	8
mental_health_100060	Loneliness_2020	0	0	80	0	0	0	0	0	64	0
mental_health_100060	Guilty_feelings_2030	0	0	32	2	0	0	0	0	42	4
mental_health_100060	Risk_taking_2040	0	0	3610	1378	28	10	0	0	5462	1372
mental_health_100060	Frequency_of_depressed_mood_in_last_2_weeks_2050	6	2	264	18	0	0	10	0	390	6
mental_health_100060	Frequency_of_unenthusiasm_disinterest_in_last_2_weeks_2060	0	0	100	2	0	0	22	2	80	0
mental_health_100060	Frequency_of_tenseness_restlessness_in_last_2_weeks_2070	0	0	0	0	1	1	12	2	0	0
mental_health_100060	Frequency_of_tiredness_lethargy_in_last_2_weeks_2080	24	0	0	0	0	0	8	0	0	0
mental_health_100060	Seen_doctor_for_nerves_anxiety_tension_or_depression_2090	0	0	706	28	2	1	0	0	1358	32
mental_health_100060	Seen_a_psychiatrist_for_nerves_anxiety_tension_or_depression_2100	0	0	4	0	1	1	0	0	0	0
mental_health_100060	Illness_injury_bereavement_stress_in_last_2_years_6145	0	0	0	0	0	0	0	0	0	0
physical_activity_100054	Drive_faster_than_motorway_speed_limit_1100	0	0	24	2	2	1	0	0	0	0
physical_activity_100054	Duration_of_moderate_activity_894	0	0	0	0	0	0	0	0	0	0
physical_activity_100054	Duration_of_walks_874	0	0	8	0	1	0	0	0	2	0
physical_activity_100054	Number_of_days_per_week_of_moderate_physical_activity_10more_minutes_884	76	2	2	0	0	0	50	2	0	0
physical_activity_100054	Number_of_days_per_week_of_vigorous_physical_activity_10more_minutes_904	12	2	506	6	6	1	6	0	244	0
physical_activity_100054	Number_of_days_per_week_walked_10_more_minutes_864	2	2	4	0	1	1	0	0	4	2
physical_activity_100054	Time_spent_driving_1090	0	0	420	6	1	1	12	2	160	6
physical_activity_100054	Time_spent_using_computer_1080	2	0	4	0	0	0	0	0	2	0
physical_activity_100054	Time_spent_watching_TV_1070	296	50	6196	2580	82	45	510	36	9244	2476
physical_activity_100054	Types_of_physical_activity_in_last_4_weeks_6164	0	0	154	0	0	0	0	0	36	0
physical_activity_100054	Types_of_transport_used_excluding_work_6162	0	0	54	0	1	1	0	0	22	0
physical_activity_100054	Usual_walking_pace_924	12	2	4	0	0	0	0	0	0	0
residential_air_pollution_114	Close_to_major_road_24014	0	0	0	0	0	0	0	0	0	0
residential_air_pollution_114	Inverse_distance_to_the_nearest_major_road_24012	0	0	0	0	0	0	0	0	0	0
residential_air_pollution_114	Inverse_distance_to_the_nearest_roaad_24010	0	0	0	0	0	0	0	0	0	0
residential_air_pollution_114	Nitrogen_dioxides_air_pollution_2010_24003	0	0	0	0	0	0	0	0	0	0
residential_air_pollution_114	Nitrogen_oxides_air_pollution_2010_24004	0	0	0	0	0	0	0	0	0	0
residential_air_pollution_114	Particulate_matter_air_pollution_pm10_2010_24005	0	0	0	0	0	0	0	0	0	0
residential_air_pollution_114	Particulate_matter_air_pollution_pm2.5_absorbance_2010_24007	176	6	0	0	0	0	4	0	0	0
residential_air_pollution_114	Particulate_matter_air_pollution_pm2.5_2010_24006	0	0	0	0	0	0	0	0	0	0
residential_air_pollution_114	Particulate_matter_air_pollution_2.5_to_10um_2010_24008	20	0	0	0	0	0	4	0	0	0
residential_air_pollution_114	Sum_of_road_length_of_major_roads_within_100m_24015	0	0	0	0	0	0	0	0	0	0
residential_air_pollution_114	Total_traffic_load_on_major_roads_24013	0	0	0	0	0	0	0	0	0	0
residential_air_pollution_114	Traffic_intensity_on_the_nearest_major_road_24011	0	0	0	0	0	0	0	0	0	0
residential_air_pollution_114	Traffic_intensity_on_the_nearest_road_24009	0	0	0	0	0	0	0	0	0	0
residential_noise_pollution_115	Average_16h_sound_level_of_noise_pollution_24023	0	0	0	0	0	0	0	0	0	0
residential_noise_pollution_115	Average_24h_sound_level_of_noise_pollution_24024	0	0	0	0	0	0	0	0	0	0
residential_noise_pollution_115	Average_daytime_sound_level_of_noise_pollution_24020	0	0	0	0	0	0	0	0	0	0
residential_noise_pollution_115	Average_evening_sound_level_of_noise_pollution_24021	0	0	0	0	0	0	0	0	0	0
residential_noise_pollution_115	Average_night_time_sound_level_of_noise_pollution_24022	0	0	0	0	0	0	0	0	0	0
sexual_factors_100056	Age_first_had_sexual_intercourse_2139	54	4	404	10	6	0	158	2	604	22
sexual_factors_100056	Lifetime_number_of_sexual_partners_2149	0	0	0	0	0	0	0	0	0	0
sexual_factors_100056	Ever_had_same.sex_intercourse_2159	0	0	0	0	0	0	0	0	0	0
smoking_100058	Ever_smoked_20160	20	0	8	0	1	1	38	2	112	6
smoking_100058	Smoking_status_20116	162	6	418	16	9	2	624	40	1304	210
smoking_100058	Current_tobacco_smoking_1239	0	0	24	0	2	0	0	0	48	2
smoking_100058	Smoking_or_smokers_in_household_1259	0	0	0	0	0	0	0	0	0	0
smoking_100058	Exposure_to_tobacco_smoke_at_home_1269	0	0	0	0	0	0	0	0	0	0
smoking_100058	Exposure_to_tobacco_smoke_outside_home_1279	0	0	0	0	0	0	0	0	0	0
social_support_100061	Frequency_of_friend_family_visits_1031	0	0	140	8	1	0	0	0	152	6
social_support_100061	Leisure_social_activities_6160	0	0	0	0	0	0	0	0	0	0
social_support_100061	Able_to_confide_2110	0	0	8	0	0	0	0	0	8	0
spirometry_100020	Forced_vital_capacity_FVC_3062	1998	44	24	0	0	0	1920	20	30	2
spirometry_100020	Forced_expiratory_volume_in_1second_FEV1_3063	2468	60	50	4	1	1	1988	50	122	4
spirometry_100020	Peak_expiratory_flow_PEF_3064	18	2	128	0	0	0	34	0	40	0
sun_exposure_100055	Time_spend_outdoors_in_summer_1050	282	6	426	58	18	9	602	24	1242	56
sun_exposure_100055	Time_spent_outdoors_in_winter_1060	336	8	174	12	19	5	510	12	318	12
sun_exposure_100055	Skin_colour_1717	0	0	8	0	0	0	0	0	2	0
sun_exposure_100055	Ease_of_ski_tanning_1727	0	0	30	2	0	0	0	0	16	0
sun_exposure_100055	Childhood_sunburn_occasions_1737	0	0	0	0	0	0	0	0	0	0
sun_exposure_100055	Hair_colour_1747	0	0	0	0	0	0	0	0	0	0
sun_exposure_100055	Use_of_sun_uv_protection_2267	0	0	194	6	3	2	0	0	136	4
sun_exposure_100055	Frequency_of_solarium.sunlamp_use_2277	0	0	0	0	0	0	0	0	0	0
Family_history_100034	Severe_depression(family_history)	0	0	0	0	0	0	0	0	0	0
Family_history_100034	Parkinson_disease(family_history)	0	0	0	0	0	0	0	0	0	0
Family_history_100034	Alzheimer_disease(family_history)	0	0	0	0	0	0	0	0	0	0
Family_history_100034	Diabetes(family_history)	0	0	0	0	0	0	0	0	0	0
Family_history_100034	High_blood_pressure(family_history)	0	0	4	0	0	0	0	0	6	2
Family_history_100034	Chronic_bronchitis(family_history)	0	0	0	0	0	0	0	0	0	0
Family_history_100034	Bowel_cancer(family_history)	0	0	0	0	0	0	0	0	0	0
Family_history_100034	Lung_cancer(family_history)	0	0	0	0	0	0	0	0	0	0
Family_history_100034	Stroke(family_history)	0	0	0	0	0	0	0	0	0	0
Family_history_100034	Heart_disease(family_history)	0	0	0	0	0	0	0	0	0	0
Family_history_100034	Breast_cancer(family_history)	0	0	0	0	0	0	0	0	0	0
Family_history_100034	Prostate_cancer(family_history)	0	0	0	0	0	0	0	0	0	0
Cognitive_function_100026	Fluid_intelligence_score_20016	3614	450	3846	1186	78	41	8952	1090	8572	1762
Cognitive_function_100026	Digits_remembered_4282	70	6	1630	212	31	15	602	42	2746	266
Cognitive_function_100026	Time_to_identify_matches_20023	70	8	44	0	14	2	116	0	82	6
Cognitive_function_100026	Numeric_path_6348	6	0	4	0	6	1	44	0	6	0
Cognitive_function_100026	Alphanumeric_path_6350	580	64	2380	202	42	13	1322	44	3158	126
Cognitive_function_100026	Puzzles_solved_6373	3512	278	2184	344	51	25	10420	660	3796	564
Cognitive_function_100026	Tower_rearranging_21004	1136	118	1802	158	25	9	3238	284	2194	110
Cognitive_function_100026	Digit_matches_23324	696	68	214	8	10	3	1254	44	174	14
Cognitive_function_100026	Prospective_memory_20018	778	78	860	48	4	2	1434	30	892	24
Cognitive_function_100026	Incorrect_pair_matching_399	8	0	12	0	0	0	86	2	0	0
Blood_biochemistry_17518	Cholesterol_30690	0	0	0	0	0	0	0	0	0	0
Blood_biochemistry_17518	LDL_30780	0	0	0	0	0	0	0	0	0	0
Blood_biochemistry_17518	HDL_30760	20	0	120	2	1	0	44	0	40	0
Blood_biochemistry_17518	Triglycerides_30870	200	2	164	4	0	0	492	6	36	0
Blood_biochemistry_17518	ApolipoproteinA_30630	0	0	0	0	0	0	0	0	0	0
Blood_biochemistry_17518	ApolipoproteinB_30640	2	0	4	2	2	0	12	0	0	0
Blood_biochemistry_17518	C_reactive_protein_30710	0	0	0	0	0	0	0	0	0	0
Blood_biochemistry_17518	LipoproteinA_30790	0	0	0	0	0	0	0	0	0	0
Blood_biochemistry_17518	VitaminD_30890	0	0	614	16	2	0	0	0	452	10
Blood_biochemistry_17518	Rheumatoid_factor_30820	0	0	0	0	0	0	0	0	0	0
Blood_biochemistry_17518	Alkaline_phosphatase_30610	34	2	0	0	0	0	72	0	0	0
Blood_biochemistry_17518	Calcium_30680	0	0	192	4	2	0	0	0	118	6
Blood_biochemistry_17518	SHBG_30830	0	0	0	0	1	1	0	0	0	0
Blood_biochemistry_17518	Testosterone_30850	18	0	0	0	0	0	64	4	0	0
Blood_biochemistry_17518	Oestradiol_30800	0	0	0	0	0	0	0	0	0	0
Blood_biochemistry_17518	IGF1_30770	56	10	76	2	1	1	200	22	122	0
Blood_biochemistry_17518	HbA1c_30750	0	0	20	0	0	0	0	0	54	0
Blood_biochemistry_17518	Glucose_30740	0	0	0	0	0	0	0	0	2	2
Blood_biochemistry_17518	CystatinC_30720	0	0	2	0	0	0	0	0	0	0
Blood_biochemistry_17518	Creatinine_30700	182	0	646	14	0	0	270	0	64	0
Blood_biochemistry_17518	Total_protein_30860	0	0	2012	560	28	14	12	0	2502	230
Blood_biochemistry_17518	Urea_30670	0	0	192	2	0	0	0	0	362	8
Blood_biochemistry_17518	Phosphate_30810	0	0	80	0	3	1	0	0	12	0
Blood_biochemistry_17518	Urate_30880	250	6	36	0	2	2	988	34	18	2
Blood_biochemistry_17518	Creatinine_enzymatic_30510	0	0	0	0	0	0	0	0	2	2
Blood_biochemistry_17518	Sodium_in_urine_30530	0	0	0	0	0	0	0	0	0	0
Blood_biochemistry_17518	Microalbumin_in_urine_30500	0	0	0	0	0	0	0	0	0	0
Blood_biochemistry_17518	Potassium_in_urine_30520	0	0	0	0	0	0	0	0	0	0
Blood_biochemistry_17518	Albumin_30600	0	0	3646	310	14	5	0	0	2620	82
Blood_biochemistry_17518	Direct_bilirubin_30660	0	0	0	0	0	0	0	0	0	0
Blood_biochemistry_17518	Total_bilirubin_30840	0	0	0	0	0	0	0	0	0	0
Blood_biochemistry_17518	GGT_30730	0	0	0	0	0	0	0	0	0	0
Blood_biochemistry_17518	ALT_30620	0	0	0	0	0	0	0	0	0	0
Blood_biochemistry_17518	AST_30650	0	0	0	0	0	0	0	0	0	0
Body_composition_by_impedance_100009	Basal_metabolic_rate_23105	2520	802	3750	1122	43	16	3222	464	4936	604
Body_composition_by_impedance_100009	Body_fat_percentage_23099	1874	566	2208	652	55	24	2814	414	4228	614
Health_and_medical_history_100036	Vascular_heart_problems_6150	0	0	2552	170	32	12	0	0	3500	220
Health_and_medical_history_100036	Blood_clot_problems_6152	2	0	2	0	0	0	74	4	4	0
Health_and_medical_history_100036	Diabetes_2443	0	0	0	0	0	0	18	0	38	0
Health_and_medical_history_100036	Headaches_3799	0	0	0	0	0	0	0	0	0	0
Female_specific_factors_100069	Age_at_first_live_birth_2754	1098	18	1306	26	0	0	406	4	554	6
Female_specific_factors_100069	Age_at_menopause_3581	0	0	6	0	0	0	0	0	0	0
Female_specific_factors_100069	Age_menarche_2714	0	0	0	0	0	0	0	0	0	0
Early_life_factors_100033	Handedness_1707	492	70	1968	766	85	59	1902	380	4614	1372
Education_100063	Age_completed_education_845	0	0	198	2	0	0	0	0	90	2
mental_health_100060	Depression_sum_score	12	2	30	0	1	1	82	2	34	4
mental_health_100060	Neuroticism_sum_score	26	2	274	8	0	0	4	0	312	12
mental_health_100060	Anxiety_sum_score	0	0	0	0	0	0	0	0	0	0
curated_disease_phenotypes	Atrial_fibrillation(curated_disease_phenotype)	7428	1612	5478	1146	0	0	11710	1412	7476	870
curated_disease_phenotypes	Cardiac_surgery(curated_disease_phenotype)	0	0	0	0	0	0	0	0	0	0
curated_disease_phenotypes	Coronary_Artery_Disease(curated_disease_phenotype)	0	0	0	0	0	0	2	0	0	0
curated_disease_phenotypes	Peripheral_vascular_disease(curated_disease_phenotype)	0	0	0	0	0	0	0	0	0	0
curated_disease_phenotypes	Venous_thromboembolism(curated_disease_phenotype)	0	0	0	0	0	0	0	0	0	0
curated_disease_phenotypes	Heart_failure(curated_disease_phenotype)	0	0	0	0	0	0	0	0	0	0
curated_disease_phenotypes	Dilated_Cardiomyopathy(curated_disease_phenotype)	0	0	0	0	0	0	2	0	0	0
curated_disease_phenotypes	Stroke(curated_disease_phenotype)	0	0	0	0	0	0	0	0	0	0
curated_disease_phenotypes	Ischemic_stroke(curated_disease_phenotype)	16	0	0	0	0	0	0	0	0	0
curated_disease_phenotypes	Myocardial_infarction(curated_disease_phenotype)	0	0	0	0	0	0	2	0	0	0
curated_disease_phenotypes	Supraventricular_tachycardia(curated_disease_phenotype)	0	0	0	0	0	0	0	0	0	0
curated_disease_phenotypes	Depression(curated_disease_phenotype)	186	8	2254	386	1	0	148	2	3330	512
curated_disease_phenotypes	Diabetes_type_2(curated_disease_phenotype)	0	0	14	0	0	0	0	0	0	0
curated_disease_phenotypes	Hyperthyroidism(curated_disease_phenotype)	0	0	0	0	0	0	0	0	0	0
curated_disease_phenotypes	Hypothyroidism(curated_disease_phenotype)	0	0	0	0	0	0	0	0	0	0
curated_disease_phenotypes	Chronic_obstructive_pulmonary_disease(curated_disease_phenotype)	0	0	38	0	0	0	0	0	0	0
curated_disease_phenotypes	Epilepsy(curated_disease_phenotype)	0	0	0	0	0	0	0	0	0	0
curated_disease_phenotypes	Hypertension(curated_disease_phenotype)	0	0	2012	322	32	12	252	2	3774	518
curated_disease_phenotypes	Hypercholesterolemia(curated_disease_phenotype)	0	0	2	0	0	0	0	0	0	0
curated_disease_phenotypes	Allergic_rhinitis(curated_disease_phenotype)	0	0	0	0	0	0	0	0	0	0
curated_disease_phenotypes	Asthma(curated_disease_phenotype)	58	2	56	16	0	0	162	24	126	24
curated_disease_phenotypes	Anxiety(curated_disease_phenotype)	0	0	0	0	0	0	0	0	0	0
curated_disease_phenotypes	Bipolar_disorder(curated_disease_phenotype)	0	0	0	0	0	0	0	0	0	0
curated_disease_phenotypes	Bladder_cancer(curated_disease_phenotype)	0	0	0	0	0	0	0	0	0	0
curated_disease_phenotypes	Cataract(curated_disease_phenotype)	0	0	0	0	0	0	0	0	0	0
curated_disease_phenotypes	Cholelithiasis(curated_disease_phenotype)	0	0	0	0	0	0	0	0	0	0
curated_disease_phenotypes	Dermatitis(curated_disease_phenotype)	0	0	0	0	0	0	0	0	0	0
curated_disease_phenotypes	Diverticular_disease(curated_disease_phenotype)	0	0	0	0	0	0	0	0	0	0
curated_disease_phenotypes	Gastroesophageal_reflux_disease(curated_disease_phenotype)	0	0	0	0	0	0	0	0	0	0
curated_disease_phenotypes	Glaucoma(curated_disease_phenotype)	0	0	0	0	0	0	0	0	0	0
curated_disease_phenotypes	Gout(curated_disease_phenotype)	0	0	0	0	0	0	0	0	0	0
curated_disease_phenotypes	Inflammatory_bowel_disease(curated_disease_phenotype)	0	0	0	0	0	0	0	0	0	0
curated_disease_phenotypes	Irritable_bowel_syndrome(curated_disease_phenotype)	0	0	0	0	0	0	0	0	0	0
curated_disease_phenotypes	Migraine(curated_disease_phenotype)	0	0	0	0	0	0	0	0	0	0
curated_disease_phenotypes	Multiple_sclerosis(curated_disease_phenotype)	0	0	0	0	0	0	0	0	0	0
curated_disease_phenotypes	Osteoarthritis(curated_disease_phenotype)	0	0	0	0	0	0	0	0	0	0
curated_disease_phenotypes	Osteoporosis(curated_disease_phenotype)	0	0	0	0	0	0	2	2	0	0
curated_disease_phenotypes	Pancreatitis(curated_disease_phenotype)	0	0	0	0	0	0	0	0	0	0
curated_disease_phenotypes	Parkinson_disease(curated_disease_phenotype)	0	0	2	2	0	0	0	0	0	0
curated_disease_phenotypes	Pneumonia(curated_disease_phenotype)	0	0	0	0	0	0	0	0	0	0
curated_disease_phenotypes	Psoriasis(curated_disease_phenotype)	0	0	0	0	0	0	0	0	0	0
curated_disease_phenotypes	Rheumatoid_arthritis(curated_disease_phenotype)	0	0	0	0	0	0	0	0	0	0
curated_disease_phenotypes	Sciatica(curated_disease_phenotype)	0	0	0	0	0	0	0	0	0	0
curated_disease_phenotypes	Skin_cancer(curated_disease_phenotype)	0	0	48	0	0	0	0	0	0	0
curated_disease_phenotypes	Sleep_apnea(curated_disease_phenotype)	0	0	0	0	0	0	0	0	0	0
curated_disease_phenotypes	Prostate_cancer(curated_disease_phenotype)	0	0	0	0	0	0	0	0	0	0
curated_disease_phenotypes	Breast_cancer(curated_disease_phenotype)	0	0	0	0	0	0	0	0	0	0
curated_disease_phenotypes	Cervical_cancer(curated_disease_phenotype)	0	0	0	0	0	0	0	0	0	0
Diagnosis_ICD10_2002	A048	0	0	0	0	0	0	0	0	0	0
Diagnosis_ICD10_2002	A099	0	0	0	0	0	0	0	0	0	0
Diagnosis_ICD10_2002	B349	0	0	0	0	0	0	0	0	0	0
Diagnosis_ICD10_2002	B962	0	0	0	0	0	0	0	0	0	0
Diagnosis_ICD10_2002	B968	0	0	0	0	0	0	0	0	0	0
Diagnosis_ICD10_2002	B980	0	0	0	0	0	0	0	0	0	0
Diagnosis_ICD10_2002	C441	0	0	0	0	0	0	0	0	0	0
Diagnosis_ICD10_2002	C443	0	0	0	0	0	0	0	0	0	0
Diagnosis_ICD10_2002	C444	0	0	0	0	0	0	0	0	0	0
Diagnosis_ICD10_2002	C445	0	0	0	0	0	0	0	0	0	0
Diagnosis_ICD10_2002	C446	0	0	0	0	0	0	0	0	0	0
Diagnosis_ICD10_2002	C447	0	0	0	0	0	0	0	0	0	0
Diagnosis_ICD10_2002	C504	0	0	0	0	0	0	0	0	0	0
Diagnosis_ICD10_2002	C509	0	0	0	0	0	0	0	0	0	0
Diagnosis_ICD10_2002	C61	0	0	0	0	0	0	0	0	0	0
Diagnosis_ICD10_2002	C679	0	0	0	0	0	0	0	0	0	0
Diagnosis_ICD10_2002	C773	0	0	0	0	0	0	0	0	0	0
Diagnosis_ICD10_2002	D051	0	0	0	0	0	0	0	0	0	0
Diagnosis_ICD10_2002	D120	0	0	0	0	0	0	0	0	0	0
Diagnosis_ICD10_2002	D122	0	0	0	0	0	0	0	0	0	0
Diagnosis_ICD10_2002	D123	0	0	0	0	0	0	0	0	0	0
Diagnosis_ICD10_2002	D124	0	0	0	0	0	0	0	0	0	0
Diagnosis_ICD10_2002	D125	0	0	0	0	0	0	0	0	0	0
Diagnosis_ICD10_2002	D126	0	0	0	0	0	0	0	0	0	0
Diagnosis_ICD10_2002	D128	0	0	0	0	0	0	0	0	0	0
Diagnosis_ICD10_2002	D171	0	0	0	0	0	0	0	0	0	0
Diagnosis_ICD10_2002	D172	0	0	0	0	0	0	0	0	0	0
Diagnosis_ICD10_2002	D180	0	0	0	0	0	0	0	0	0	0
Diagnosis_ICD10_2002	D223	0	0	0	0	0	0	0	0	0	0
Diagnosis_ICD10_2002	D225	0	0	0	0	0	0	0	0	0	0
Diagnosis_ICD10_2002	D231	0	0	0	0	0	0	0	0	0	0
Diagnosis_ICD10_2002	D24	0	0	0	0	0	0	0	0	0	0
Diagnosis_ICD10_2002	D250	0	0	0	0	0	0	0	0	0	0
Diagnosis_ICD10_2002	D251	0	0	0	0	0	0	0	0	0	0
Diagnosis_ICD10_2002	D259	0	0	0	0	0	0	0	0	0	0
Diagnosis_ICD10_2002	D27	0	0	0	0	0	0	0	0	0	0
Diagnosis_ICD10_2002	D508	0	0	0	0	0	0	0	0	0	0
Diagnosis_ICD10_2002	D509	0	0	0	0	0	0	8	0	0	0
Diagnosis_ICD10_2002	D649	0	0	0	0	0	0	0	0	0	0
Diagnosis_ICD10_2002	D70	0	0	0	0	0	0	0	0	0	0
Diagnosis_ICD10_2002	E039	0	0	0	0	0	0	0	0	0	0
Diagnosis_ICD10_2002	E119	0	0	0	0	0	0	0	0	0	0
Diagnosis_ICD10_2002	E149	0	0	0	0	0	0	0	0	0	0
Diagnosis_ICD10_2002	E669	0	0	0	0	0	0	0	0	0	0
Diagnosis_ICD10_2002	E780	0	0	0	0	0	0	0	0	0	0
Diagnosis_ICD10_2002	E785	0	0	2	0	0	0	0	0	0	0
Diagnosis_ICD10_2002	F101	0	0	0	0	0	0	0	0	0	0
Diagnosis_ICD10_2002	F171	0	0	0	0	0	0	0	0	0	0
Diagnosis_ICD10_2002	F329	14	0	168	2	0	0	0	0	332	4
Diagnosis_ICD10_2002	F419	0	0	0	0	0	0	0	0	0	0
Diagnosis_ICD10_2002	G409	0	0	0	0	0	0	0	0	0	0
Diagnosis_ICD10_2002	G439	0	0	0	0	0	0	0	0	0	0
Diagnosis_ICD10_2002	G459	0	0	0	0	0	0	0	0	0	0
Diagnosis_ICD10_2002	G473	0	0	0	0	0	0	6	0	0	0
Diagnosis_ICD10_2002	G551	0	0	0	0	0	0	0	0	0	0
Diagnosis_ICD10_2002	G560	0	0	0	0	0	0	0	0	0	0
Diagnosis_ICD10_2002	G576	0	0	0	0	0	0	0	0	0	0
Diagnosis_ICD10_2002	H001	0	0	0	0	0	0	0	0	0	0
Diagnosis_ICD10_2002	H024	0	0	0	0	0	0	0	0	0	0
Diagnosis_ICD10_2002	H028	0	0	0	0	0	0	0	0	0	0
Diagnosis_ICD10_2002	H250	0	0	0	0	0	0	0	0	0	0
Diagnosis_ICD10_2002	H251	0	0	0	0	0	0	0	0	0	0
Diagnosis_ICD10_2002	H258	0	0	0	0	0	0	0	0	0	0
Diagnosis_ICD10_2002	H259	0	0	0	0	0	0	0	0	0	0
Diagnosis_ICD10_2002	H264	0	0	0	0	0	0	0	0	0	0
Diagnosis_ICD10_2002	H269	0	0	0	0	0	0	0	0	0	0
Diagnosis_ICD10_2002	H330	0	0	0	0	0	0	0	0	0	0
Diagnosis_ICD10_2002	H353	2	0	0	0	0	0	0	0	0	0
Diagnosis_ICD10_2002	H409	0	0	0	0	0	0	0	0	0	0
Diagnosis_ICD10_2002	H521	0	0	0	0	0	0	0	0	0	0
Diagnosis_ICD10_2002	H919	0	0	0	0	0	0	0	0	0	0
Diagnosis_ICD10_2002	I10	12	0	648	20	0	0	124	20	1192	40
Diagnosis_ICD10_2002	I200	0	0	0	0	0	0	0	0	0	0
Diagnosis_ICD10_2002	I209	0	0	0	0	0	0	0	0	0	0
Diagnosis_ICD10_2002	I211	0	0	0	0	0	0	0	0	0	0
Diagnosis_ICD10_2002	I214	0	0	0	0	0	0	0	0	0	0
Diagnosis_ICD10_2002	I219	44	0	0	0	0	0	22	0	0	0
Diagnosis_ICD10_2002	I251	0	0	0	0	0	0	4	2	0	0
Diagnosis_ICD10_2002	I252	0	0	0	0	0	0	0	0	0	0
Diagnosis_ICD10_2002	I258	0	0	0	0	0	0	0	0	0	0
Diagnosis_ICD10_2002	I259	4	0	0	0	0	0	0	0	0	0
Diagnosis_ICD10_2002	I269	0	0	0	0	0	0	0	0	0	0
Diagnosis_ICD10_2002	I471	0	0	0	0	0	0	0	0	0	0
Diagnosis_ICD10_2002	I48	6292	926	4052	334	0	0	9744	808	4536	286
Diagnosis_ICD10_2002	I501	0	0	0	0	0	0	0	0	0	0
Diagnosis_ICD10_2002	I517	0	0	0	0	0	0	0	0	0	0
Diagnosis_ICD10_2002	I802	0	0	0	0	0	0	0	0	0	0
Diagnosis_ICD10_2002	I839	0	0	0	0	0	0	0	0	0	0
Diagnosis_ICD10_2002	I841	0	0	0	0	0	0	0	0	0	0
Diagnosis_ICD10_2002	I842	0	0	0	0	0	0	0	0	0	0
Diagnosis_ICD10_2002	I846	0	0	0	0	0	0	0	0	0	0
Diagnosis_ICD10_2002	I848	0	0	0	0	0	0	0	0	0	0
Diagnosis_ICD10_2002	I849	0	0	0	0	0	0	0	0	0	0
Diagnosis_ICD10_2002	I959	0	0	0	0	0	0	0	0	0	0
Diagnosis_ICD10_2002	J181	0	0	0	0	0	0	0	0	0	0
Diagnosis_ICD10_2002	J189	0	0	0	0	0	0	0	0	0	0
Diagnosis_ICD10_2002	J22	0	0	0	0	0	0	0	0	0	0
Diagnosis_ICD10_2002	J301	0	0	0	0	0	0	0	0	0	0
Diagnosis_ICD10_2002	J329	0	0	20	2	0	0	0	0	16	0
Diagnosis_ICD10_2002	J330	38	8	186	86	0	0	144	30	196	42
Diagnosis_ICD10_2002	J339	48	16	250	162	0	0	362	218	596	316
Diagnosis_ICD10_2002	J342	0	0	0	0	0	0	0	0	6	2
Diagnosis_ICD10_2002	J343	0	0	0	0	0	0	0	0	0	0
Diagnosis_ICD10_2002	J348	0	0	0	0	0	0	0	0	0	0
Diagnosis_ICD10_2002	J449	0	0	8	0	0	0	0	0	8	2
Diagnosis_ICD10_2002	J459	34	4	24	8	0	0	116	12	70	4
Diagnosis_ICD10_2002	J47	0	0	0	0	0	0	0	0	0	0
Diagnosis_ICD10_2002	J90	0	0	0	0	0	0	0	0	0	0
Diagnosis_ICD10_2002	K011	0	0	0	0	0	0	0	0	0	0
Diagnosis_ICD10_2002	K029	0	0	0	0	0	0	0	0	0	0
Diagnosis_ICD10_2002	K047	0	0	0	0	0	0	0	0	0	0
Diagnosis_ICD10_2002	K083	0	0	0	0	0	0	0	0	0	0
Diagnosis_ICD10_2002	K137	0	0	0	0	0	0	0	0	0	0
Diagnosis_ICD10_2002	K20	0	0	0	0	0	0	0	0	0	0
Diagnosis_ICD10_2002	K210	0	0	0	0	0	0	0	0	0	0
Diagnosis_ICD10_2002	K219	0	0	0	0	0	0	0	0	0	0
Diagnosis_ICD10_2002	K221	0	0	0	0	0	0	0	0	0	0
Diagnosis_ICD10_2002	K222	0	0	0	0	0	0	0	0	0	0
Diagnosis_ICD10_2002	K227	0	0	0	0	0	0	0	0	0	0
Diagnosis_ICD10_2002	K259	0	0	0	0	0	0	0	0	0	0
Diagnosis_ICD10_2002	K269	0	0	0	0	0	0	0	0	0	0
Diagnosis_ICD10_2002	K29	0	0	0	0	0	0	0	0	0	0
Diagnosis_ICD10_2002	K295	0	0	0	0	0	0	0	0	0	0
Diagnosis_ICD10_2002	K296	0	0	0	0	0	0	0	0	0	0
Diagnosis_ICD10_2002	K297	0	0	0	0	0	0	0	0	0	0
Diagnosis_ICD10_2002	K298	0	0	0	0	0	0	0	0	0	0
Diagnosis_ICD10_2002	K30	0	0	0	0	0	0	0	0	0	0
Diagnosis_ICD10_2002	K317	0	0	0	0	0	0	0	0	0	0
Diagnosis_ICD10_2002	K318	0	0	0	0	0	0	0	0	0	0
Diagnosis_ICD10_2002	K359	0	0	0	0	0	0	0	0	0	0
Diagnosis_ICD10_2002	K402	0	0	0	0	0	0	0	0	0	0
Diagnosis_ICD10_2002	K409	0	0	0	0	0	0	0	0	0	0
Diagnosis_ICD10_2002	K429	0	0	0	0	0	0	0	0	0	0
Diagnosis_ICD10_2002	K439	0	0	0	0	0	0	0	0	0	0
Diagnosis_ICD10_2002	K449	0	0	0	0	0	0	0	0	0	0
Diagnosis_ICD10_2002	K519	0	0	0	0	0	0	0	0	0	0
Diagnosis_ICD10_2002	K529	0	0	0	0	0	0	0	0	0	0
Diagnosis_ICD10_2002	K573	0	0	0	0	0	0	0	0	0	0
Diagnosis_ICD10_2002	K579	0	0	0	0	0	0	0	0	0	0
Diagnosis_ICD10_2002	K589	0	0	0	0	0	0	0	0	0	0
Diagnosis_ICD10_2002	K590	0	0	0	0	0	0	0	0	0	0
Diagnosis_ICD10_2002	K602	0	0	0	0	0	0	0	0	0	0
Diagnosis_ICD10_2002	K603	0	0	0	0	0	0	0	0	0	0
Diagnosis_ICD10_2002	K620	0	0	0	0	0	0	0	0	0	0
Diagnosis_ICD10_2002	K621	0	0	0	0	0	0	0	0	0	0
Diagnosis_ICD10_2002	K625	0	0	0	0	0	0	0	0	0	0
Diagnosis_ICD10_2002	K628	0	0	0	0	0	0	0	0	0	0
Diagnosis_ICD10_2002	K635	0	0	0	0	0	0	0	0	0	0
Diagnosis_ICD10_2002	K638	0	0	0	0	0	0	0	0	0	0
Diagnosis_ICD10_2002	K649	0	0	0	0	0	0	0	0	0	0
Diagnosis_ICD10_2002	K660	0	0	0	0	1	1	0	0	0	0
Diagnosis_ICD10_2002	K760	0	0	0	0	0	0	0	0	0	0
Diagnosis_ICD10_2002	K800	0	0	0	0	0	0	0	0	0	0
Diagnosis_ICD10_2002	K801	0	0	0	0	0	0	0	0	0	0
Diagnosis_ICD10_2002	K802	0	0	0	0	0	0	0	0	0	0
Diagnosis_ICD10_2002	K805	0	0	0	0	0	0	0	0	0	0
Diagnosis_ICD10_2002	K811	0	0	0	0	0	0	0	0	0	0
Diagnosis_ICD10_2002	K900	0	0	0	0	0	0	0	0	0	0
Diagnosis_ICD10_2002	K921	0	0	0	0	0	0	0	0	0	0
Diagnosis_ICD10_2002	K922	0	0	0	0	0	0	0	0	0	0
Diagnosis_ICD10_2002	L031	0	0	0	0	0	0	0	0	0	0
Diagnosis_ICD10_2002	L309	0	0	0	0	0	0	0	0	0	0
Diagnosis_ICD10_2002	L409	0	0	0	0	0	0	0	0	0	0
Diagnosis_ICD10_2002	L570	2	2	0	0	0	0	0	0	0	0
Diagnosis_ICD10_2002	L720	0	0	0	0	0	0	0	0	0	0
Diagnosis_ICD10_2002	L721	0	0	0	0	0	0	0	0	0	0
Diagnosis_ICD10_2002	L729	0	0	0	0	0	0	0	0	0	0
Diagnosis_ICD10_2002	L82	0	0	0	0	0	0	0	0	0	0
Diagnosis_ICD10_2002	L905	0	0	0	0	0	0	0	0	0	0
Diagnosis_ICD10_2002	L989	0	0	0	0	0	0	0	0	0	0
Diagnosis_ICD10_2002	M069	0	0	0	0	0	0	0	0	0	0
Diagnosis_ICD10_2002	M109	0	0	0	0	0	0	0	0	0	0
Diagnosis_ICD10_2002	M139	0	0	0	0	0	0	0	0	0	0
Diagnosis_ICD10_2002	M1399	0	0	0	0	0	0	0	0	0	0
Diagnosis_ICD10_2002	M159	8	0	0	0	0	0	0	0	0	0
Diagnosis_ICD10_2002	M169	0	0	0	0	0	0	0	0	0	0
Diagnosis_ICD10_2002	M171	0	0	0	0	0	0	0	0	0	0
Diagnosis_ICD10_2002	M179	0	0	0	0	0	0	0	0	0	0
Diagnosis_ICD10_2002	M199	0	0	0	0	0	0	0	0	0	0
Diagnosis_ICD10_2002	M1991	0	0	0	0	0	0	0	0	0	0
Diagnosis_ICD10_2002	M1997	0	0	0	0	0	0	0	0	0	0
Diagnosis_ICD10_2002	M1999	0	0	0	0	0	0	0	0	0	0
Diagnosis_ICD10_2002	M201	0	0	0	0	0	0	0	0	0	0
Diagnosis_ICD10_2002	M204	0	0	0	0	0	0	0	0	0	0
Diagnosis_ICD10_2002	M205	2	0	0	0	0	0	0	0	0	0
Diagnosis_ICD10_2002	M232	0	0	0	0	0	0	0	0	0	0
Diagnosis_ICD10_2002	M2320	0	0	0	0	0	0	0	0	0	0
Diagnosis_ICD10_2002	M2322	0	0	0	0	0	0	0	0	0	0
Diagnosis_ICD10_2002	M2323	0	0	0	0	0	0	0	0	0	0
Diagnosis_ICD10_2002	M2333	0	0	0	0	0	0	0	0	0	0
Diagnosis_ICD10_2002	M255	0	0	0	0	0	0	0	0	0	0
Diagnosis_ICD10_2002	M2556	0	0	0	0	0	0	0	0	0	0
Diagnosis_ICD10_2002	M4782	0	0	0	0	0	0	0	0	0	0
Diagnosis_ICD10_2002	M4806	0	0	0	0	0	0	0	0	0	0
Diagnosis_ICD10_2002	M511	0	0	0	0	0	0	0	0	0	0
Diagnosis_ICD10_2002	M512	0	0	0	0	0	0	0	0	0	0
Diagnosis_ICD10_2002	M513	0	0	2	0	0	0	0	0	0	0
Diagnosis_ICD10_2002	M545	0	0	0	0	0	0	0	0	0	0
Diagnosis_ICD10_2002	M5456	0	0	0	0	0	0	0	0	0	0
Diagnosis_ICD10_2002	M5459	0	0	0	0	0	0	0	0	0	0
Diagnosis_ICD10_2002	M549	0	0	0	0	0	0	0	0	0	0
Diagnosis_ICD10_2002	M5499	0	0	0	0	0	0	0	0	0	0
Diagnosis_ICD10_2002	M653	0	0	0	0	0	0	0	0	0	0
Diagnosis_ICD10_2002	M674	0	0	0	0	0	0	0	0	0	0
Diagnosis_ICD10_2002	M720	0	0	0	0	0	0	0	0	0	0
Diagnosis_ICD10_2002	M7204	0	0	0	0	0	0	0	0	0	0
Diagnosis_ICD10_2002	M750	0	0	0	0	0	0	0	0	0	0
Diagnosis_ICD10_2002	M751	0	0	0	0	0	0	0	0	0	0
Diagnosis_ICD10_2002	M754	0	0	0	0	0	0	0	0	0	0
Diagnosis_ICD10_2002	M758	0	0	0	0	0	0	0	0	0	0
Diagnosis_ICD10_2002	M7966	0	0	0	0	0	0	0	0	0	0
Diagnosis_ICD10_2002	M7986	0	0	0	0	0	0	0	0	0	0
Diagnosis_ICD10_2002	M819	0	0	0	0	0	0	0	0	0	0
Diagnosis_ICD10_2002	M8199	0	0	0	0	0	0	0	0	0	0
Diagnosis_ICD10_2002	N179	0	0	0	0	0	0	0	0	0	0
Diagnosis_ICD10_2002	N183	0	0	0	0	0	0	0	0	0	0
Diagnosis_ICD10_2002	N200	0	0	0	0	0	0	0	0	0	0
Diagnosis_ICD10_2002	N201	0	0	0	0	0	0	0	0	0	0
Diagnosis_ICD10_2002	N23	0	0	0	0	0	0	0	0	0	0
Diagnosis_ICD10_2002	N320	0	0	0	0	0	0	0	0	0	0
Diagnosis_ICD10_2002	N328	0	0	0	0	0	0	0	0	0	0
Diagnosis_ICD10_2002	N359	0	0	0	0	0	0	0	0	0	0
Diagnosis_ICD10_2002	N390	0	0	0	0	0	0	0	0	0	0
Diagnosis_ICD10_2002	N393	0	0	0	0	0	0	0	0	0	0
Diagnosis_ICD10_2002	N394	0	0	0	0	0	0	0	0	0	0
Diagnosis_ICD10_2002	N40	0	0	0	0	0	0	0	0	0	0
Diagnosis_ICD10_2002	N47	0	0	0	0	0	0	0	0	0	0
Diagnosis_ICD10_2002	N508	0	0	0	0	0	0	0	0	0	0
Diagnosis_ICD10_2002	N63	0	0	0	0	0	0	0	0	0	0
Diagnosis_ICD10_2002	N72	0	0	0	0	0	0	0	0	0	0
Diagnosis_ICD10_2002	N736	0	0	0	0	0	0	0	0	0	0
Diagnosis_ICD10_2002	N800	0	0	0	0	0	0	0	0	0	0
Diagnosis_ICD10_2002	N801	0	0	0	0	0	0	0	0	0	0
Diagnosis_ICD10_2002	N809	0	0	0	0	0	0	0	0	0	0
Diagnosis_ICD10_2002	N811	0	0	0	0	0	0	0	0	0	0
Diagnosis_ICD10_2002	N812	0	0	0	0	0	0	0	0	0	0
Diagnosis_ICD10_2002	N816	0	0	0	0	0	0	0	0	0	0
Diagnosis_ICD10_2002	N832	0	0	0	0	0	0	0	0	0	0
Diagnosis_ICD10_2002	N840	0	0	0	0	0	0	0	0	0	0
Diagnosis_ICD10_2002	N841	0	0	0	0	0	0	0	0	0	0
Diagnosis_ICD10_2002	N852	0	0	0	0	0	0	0	0	0	0
Diagnosis_ICD10_2002	N854	0	0	0	0	0	0	0	0	0	0
Diagnosis_ICD10_2002	N858	0	0	0	0	0	0	0	0	0	0
Diagnosis_ICD10_2002	N86	0	0	0	0	0	0	0	0	0	0
Diagnosis_ICD10_2002	N888	0	0	0	0	0	0	0	0	0	0
Diagnosis_ICD10_2002	N898	0	0	0	0	0	0	0	0	0	0
Diagnosis_ICD10_2002	N920	0	0	0	0	0	0	0	0	0	0
Diagnosis_ICD10_2002	N921	0	0	0	0	0	0	0	0	0	0
Diagnosis_ICD10_2002	N923	0	0	0	0	0	0	0	0	0	0
Diagnosis_ICD10_2002	N926	0	0	0	0	0	0	0	0	0	0
Diagnosis_ICD10_2002	N930	0	0	0	0	0	0	0	0	0	0
Diagnosis_ICD10_2002	N938	0	0	0	0	0	0	0	0	0	0
Diagnosis_ICD10_2002	N939	0	0	0	0	0	0	0	0	0	0
Diagnosis_ICD10_2002	N941	0	0	0	0	0	0	0	0	0	0
Diagnosis_ICD10_2002	N946	0	0	0	0	0	0	0	0	0	0
Diagnosis_ICD10_2002	N950	0	0	0	0	0	0	0	0	0	0
Diagnosis_ICD10_2002	N979	0	0	0	0	0	0	0	0	0	0
Diagnosis_ICD10_2002	O021	0	0	0	0	0	0	0	0	0	0
Diagnosis_ICD10_2002	O049	0	0	0	0	0	0	0	0	0	0
Diagnosis_ICD10_2002	O268	0	0	0	0	0	0	0	0	0	0
Diagnosis_ICD10_2002	O342	0	0	0	0	0	0	0	0	0	0
Diagnosis_ICD10_2002	O368	0	0	0	0	0	0	0	0	0	0
Diagnosis_ICD10_2002	O48	0	0	0	0	0	0	0	0	0	0
Diagnosis_ICD10_2002	O631	0	0	0	0	0	0	0	0	0	0
Diagnosis_ICD10_2002	O680	0	0	0	0	0	0	0	0	0	0
Diagnosis_ICD10_2002	O700	0	0	0	0	0	0	0	0	0	0
Diagnosis_ICD10_2002	O701	0	0	0	0	0	0	0	0	0	0
Diagnosis_ICD10_2002	O800	0	0	0	0	0	0	0	0	0	0
Diagnosis_ICD10_2002	O990	0	0	0	0	0	0	0	0	0	0
Diagnosis_ICD10_2002	R001	0	0	0	0	0	0	0	0	0	0
Diagnosis_ICD10_2002	R002	0	0	0	0	0	0	0	0	0	0
Diagnosis_ICD10_2002	R040	0	0	0	0	0	0	0	0	0	0
Diagnosis_ICD10_2002	R042	0	0	0	0	0	0	0	0	0	0
Diagnosis_ICD10_2002	R05	0	0	0	0	0	0	0	0	0	0
Diagnosis_ICD10_2002	R060	0	0	0	0	0	0	0	0	0	0
Diagnosis_ICD10_2002	R065	0	0	0	0	0	0	0	0	0	0
Diagnosis_ICD10_2002	R072	0	0	0	0	0	0	0	0	0	0
Diagnosis_ICD10_2002	R073	0	0	0	0	0	0	0	0	0	0
Diagnosis_ICD10_2002	R074	0	0	0	0	0	0	0	0	0	0
Diagnosis_ICD10_2002	R101	0	0	0	0	0	0	0	0	2	2
Diagnosis_ICD10_2002	R102	0	0	0	0	0	0	0	0	0	0
Diagnosis_ICD10_2002	R103	0	0	0	0	0	0	0	0	0	0
Diagnosis_ICD10_2002	R104	0	0	0	0	0	0	0	0	0	0
Diagnosis_ICD10_2002	R11	0	0	0	0	0	0	0	0	0	0
Diagnosis_ICD10_2002	R12	0	0	0	0	0	0	0	0	0	0
Diagnosis_ICD10_2002	R13	0	0	0	0	0	0	0	0	0	0
Diagnosis_ICD10_2002	R14	0	0	0	0	0	0	0	0	0	0
Diagnosis_ICD10_2002	R15	0	0	0	0	0	0	0	0	0	0
Diagnosis_ICD10_2002	R194	0	0	0	0	0	0	0	0	0	0
Diagnosis_ICD10_2002	R195	0	0	0	0	0	0	0	0	0	0
Diagnosis_ICD10_2002	R198	0	0	0	0	0	0	0	0	0	0
Diagnosis_ICD10_2002	R202	0	0	0	0	0	0	0	0	0	0
Diagnosis_ICD10_2002	R21	0	0	0	0	0	0	0	0	2	2
Diagnosis_ICD10_2002	R31	0	0	0	0	0	0	0	0	0	0
Diagnosis_ICD10_2002	R32	0	0	0	0	0	0	0	0	0	0
Diagnosis_ICD10_2002	R33	0	0	0	0	0	0	0	0	0	0
Diagnosis_ICD10_2002	R35	0	0	0	0	0	0	0	0	0	0
Diagnosis_ICD10_2002	R391	0	0	0	0	0	0	0	0	0	0
Diagnosis_ICD10_2002	R398	0	0	0	0	0	0	0	0	0	0
Diagnosis_ICD10_2002	R42	0	0	0	0	0	0	0	0	0	0
Diagnosis_ICD10_2002	R509	0	0	0	0	0	0	0	0	0	0
Diagnosis_ICD10_2002	R51	0	0	0	0	0	0	0	0	2	2
Diagnosis_ICD10_2002	R53	0	0	0	0	0	0	0	0	0	0
Diagnosis_ICD10_2002	R55	0	0	0	0	0	0	0	0	0	0
Diagnosis_ICD10_2002	R590	0	0	0	0	0	0	0	0	0	0
Diagnosis_ICD10_2002	R634	0	0	0	0	0	0	2	2	0	0
Diagnosis_ICD10_2002	R69	0	0	0	0	0	0	0	0	0	0
Diagnosis_ICD10_2002	R798	0	0	0	0	0	0	0	0	0	0
Diagnosis_ICD10_2002	R876	0	0	0	0	0	0	0	0	0	0
Diagnosis_ICD10_2002	R91	0	0	0	0	0	0	0	0	0	0
Diagnosis_ICD10_2002	R945	0	0	0	0	0	0	0	0	0	0
Diagnosis_ICD10_2002	S099	0	0	0	0	0	0	0	0	0	0
Diagnosis_ICD10_2002	S5250	0	0	0	0	0	0	0	0	0	0
Diagnosis_ICD10_2002	S610	0	0	0	0	0	0	0	0	0	0
Diagnosis_ICD10_2002	T810	0	0	0	0	0	0	0	0	0	0
Diagnosis_ICD10_2002	T814	0	0	0	0	0	0	0	0	0	0
Diagnosis_ICD10_2002	W199	0	0	0	0	0	0	0	0	0	0
Diagnosis_ICD10_2002	X599	0	0	0	0	0	0	0	0	0	0
Diagnosis_ICD10_2002	Y831	0	0	0	0	0	0	0	0	0	0
Diagnosis_ICD10_2002	Y836	0	0	0	0	0	0	0	0	0	0
Diagnosis_ICD10_2002	Y838	0	0	0	0	0	0	0	0	0	0
Diagnosis_ICD10_2002	Z018	0	0	0	0	0	0	0	0	0	0
Diagnosis_ICD10_2002	Z028	0	0	0	0	0	0	0	0	0	0
Diagnosis_ICD10_2002	Z034	0	0	0	0	0	0	0	0	0	0
Diagnosis_ICD10_2002	Z035	0	0	0	0	0	0	0	0	0	0
Diagnosis_ICD10_2002	Z038	0	0	0	0	0	0	0	0	0	0
Diagnosis_ICD10_2002	Z080	0	0	10	0	0	0	0	0	0	0
Diagnosis_ICD10_2002	Z090	0	0	0	0	0	0	0	0	0	0
Diagnosis_ICD10_2002	Z092	0	0	0	0	0	0	0	0	0	0
Diagnosis_ICD10_2002	Z098	0	0	0	0	0	0	0	0	0	0
Diagnosis_ICD10_2002	Z099	0	0	0	0	0	0	0	0	0	0
Diagnosis_ICD10_2002	Z121	0	0	0	0	0	0	0	0	0	0
Diagnosis_ICD10_2002	Z130	0	0	0	0	0	0	0	0	0	0
Diagnosis_ICD10_2002	Z138	0	0	0	0	0	0	0	0	6	0
Diagnosis_ICD10_2002	Z139	0	0	0	0	0	0	0	0	0	0
Diagnosis_ICD10_2002	Z301	0	0	0	0	0	0	0	0	0	0
Diagnosis_ICD10_2002	Z302	0	0	0	0	0	0	0	0	0	0
Diagnosis_ICD10_2002	Z305	0	0	0	0	0	0	0	0	0	0
Diagnosis_ICD10_2002	Z370	0	0	0	0	0	0	0	0	0	0
Diagnosis_ICD10_2002	Z421	0	0	0	0	0	0	0	0	0	0
Diagnosis_ICD10_2002	Z466	0	0	0	0	0	0	0	0	0	0
Diagnosis_ICD10_2002	Z470	0	0	0	0	0	0	0	0	0	0
Diagnosis_ICD10_2002	Z510	0	0	0	0	0	0	2	2	0	0
Diagnosis_ICD10_2002	Z511	0	0	0	0	0	0	0	0	0	0
Diagnosis_ICD10_2002	Z512	0	0	0	0	0	0	0	0	0	0
Diagnosis_ICD10_2002	Z530	0	0	0	0	0	0	0	0	0	0
Diagnosis_ICD10_2002	Z532	0	0	0	0	0	0	0	0	2	0
Diagnosis_ICD10_2002	Z538	0	0	0	0	0	0	0	0	0	0
Diagnosis_ICD10_2002	Z539	0	0	0	0	0	0	0	0	0	0
Diagnosis_ICD10_2002	Z602	0	0	0	0	0	0	0	0	0	0
Diagnosis_ICD10_2002	Z720	0	0	4	0	0	0	0	0	12	0
Diagnosis_ICD10_2002	Z721	0	0	0	0	0	0	0	0	0	0
Diagnosis_ICD10_2002	Z800	0	0	0	0	0	0	0	0	0	0
Diagnosis_ICD10_2002	Z803	0	0	0	0	0	0	0	0	0	0
Diagnosis_ICD10_2002	Z804	0	0	0	0	0	0	0	0	0	0
Diagnosis_ICD10_2002	Z824	0	0	0	0	0	0	0	0	0	0
Diagnosis_ICD10_2002	Z850	0	0	0	0	0	0	0	0	0	0
Diagnosis_ICD10_2002	Z853	0	0	0	0	0	0	0	0	0	0
Diagnosis_ICD10_2002	Z854	0	0	0	0	0	0	0	0	0	0
Diagnosis_ICD10_2002	Z855	0	0	0	0	0	0	0	0	0	0
Diagnosis_ICD10_2002	Z858	0	0	0	0	0	0	0	0	0	0
Diagnosis_ICD10_2002	Z860	0	0	0	0	0	0	0	0	0	0
Diagnosis_ICD10_2002	Z861	0	0	0	0	0	0	0	0	0	0
Diagnosis_ICD10_2002	Z864	0	0	0	0	0	0	0	0	0	0
Diagnosis_ICD10_2002	Z866	0	0	0	0	0	0	0	0	0	0
Diagnosis_ICD10_2002	Z867	0	0	0	0	0	0	0	0	0	0
Diagnosis_ICD10_2002	Z870	0	0	0	0	0	0	0	0	0	0
Diagnosis_ICD10_2002	Z871	0	0	0	0	0	0	0	0	0	0
Diagnosis_ICD10_2002	Z873	0	0	0	0	0	0	0	0	0	0
Diagnosis_ICD10_2002	Z874	0	0	0	0	0	0	0	0	0	0
Diagnosis_ICD10_2002	Z880	0	0	0	0	0	0	0	0	0	0
Diagnosis_ICD10_2002	Z881	0	0	0	0	0	0	0	0	0	0
Diagnosis_ICD10_2002	Z886	0	0	0	0	0	0	0	0	0	0
Diagnosis_ICD10_2002	Z888	0	0	0	0	0	0	0	0	0	0
Diagnosis_ICD10_2002	Z901	0	0	0	0	0	0	0	0	0	0
Diagnosis_ICD10_2002	Z904	0	0	0	0	0	0	0	0	0	0
Diagnosis_ICD10_2002	Z907	0	0	0	0	0	0	0	0	0	0
Diagnosis_ICD10_2002	Z910	0	0	0	0	0	0	0	0	0	0
Diagnosis_ICD10_2002	Z921	450	0	2	2	0	0	146	0	8	4
Diagnosis_ICD10_2002	Z922	0	0	0	0	0	0	0	0	0	0
Diagnosis_ICD10_2002	Z923	0	0	0	0	0	0	0	0	0	0
Diagnosis_ICD10_2002	Z926	0	0	0	0	0	0	0	0	0	0
Diagnosis_ICD10_2002	Z951	0	0	0	0	0	0	0	0	0	0
Diagnosis_ICD10_2002	Z955	0	0	0	0	0	0	0	0	0	0
Diagnosis_ICD10_2002	Z961	0	0	0	0	0	0	0	0	0	0
Diagnosis_ICD10_2002	Z966	58	0	0	0	0	0	20	0	0	0
