## Supplementary material for "An atlas of trait associations with resting-state and task-evoked human brain functional architectures in the UK Biobank": supp_tables: TableS4_Prediction.xlsx

### Sheet: prediction_imaging
Table S4: Summary of intelligence prediction results using multiple data types.
Predictor	Prediction correlation	SE	P_value
Volume	0.0776941	0.0122534	2.43915e-10
DTI parameters	0.0860407	0.0122859	2.74961e-12
Resting fMRI	0.272317	0.0117631	4.0211e-114
Task fMRI	0.279115	0.0127458	4.08322e-102
Resting & task fMRI	0.333312	0.0125286	4.81732e-147
All MRI traits	0.341607	0.0126983	7.85999e-150

### Sheet: prediction_other_data_type
Predictor	Prediction correlation	SE	P_value
Genetic polygenic risk score (PRS)	0.23171	0.0133396	8.82976e-66
Disease status	0.0871245	0.0130717	2.88845e-11
Biomarker	0.0672798	0.0130919	2.85152e-07
Residential air pollution	0.0275858	0.0131918	0.0365593
Physical activity	0.204664	0.0128438	5.50414e-56
Electronic device use	0.0881064	0.0130706	1.72714e-11
Smoking	0.0539929	0.0131025	3.82779e-05
Diet	0.1526	0.0129679	1.30881e-31
Alcohol	0.0957663	0.0130613	2.57616e-13
Sun exposure	0.193243	0.0128743	5.41724e-50
Sexual factors	0.0915826	0.0132879	6.09778e-12
Spirometry	0.0344423	0.0132247	0.00922774
Social support	0.0404059	0.0131109	0.00206676
Mental health	0.096405	0.0130605	1.78633e-13
Early life factors	0.15611	0.0129607	5.09542e-33
Joint of non-genetics traits	0.331484	0.0135585	1.41712e-124
Joint of non-genetics traits and PRS	0.38134	0.0138688	7.66817e-154
Joint of non-genetics traits, brain imaging, and PRS	0.439669	0.0147418	2.10216e-175

### Sheet: prediction_control_brain_imagi
Predictor	Prediction correlation	SE	P_value	Group
Genetic polygenic risk score (PRS)	0.23171	0.0133396	8.82976e-66	marginal
Genetic polygenic risk score (PRS)	0.186114	0.0141933	1.49076e-38	control brain imaging
Disease status	0.0871245	0.0130717	2.88845e-11	marginal
Disease status	0.0747928	0.0136863	4.87241e-08	control brain imaging
Biomarker	0.0672798	0.0130919	2.85152e-07	marginal
Biomarker	0.0386141	0.0137015	0.00484892	control brain imaging
Residential air pollution	0.0275858	0.0131918	0.0365593	marginal
Residential air pollution	0.0143146	0.0137929	0.299407	control brain imaging
Physical activity	0.204664	0.0128438	5.50414e-56	marginal
Physical activity	0.14657	0.0137344	2.74712e-26	control brain imaging
Electronic device use	0.0881064	0.0130706	1.72714e-11	marginal
Electronic device use	0.0694148	0.0136831	4.06561e-07	control brain imaging
Smoking	0.0539929	0.0131025	3.82779e-05	marginal
Smoking	0.0484672	0.0137046	0.00040929	control brain imaging
Diet	0.1526	0.0129679	1.30881e-31	marginal
Diet	0.117287	0.0136746	1.30363e-17	control brain imaging
Alcohol	0.0957663	0.0130613	2.57616e-13	marginal
Alcohol	0.073676	0.0136915	7.75984e-08	control brain imaging
Sun exposure	0.193243	0.0128743	5.41724e-50	marginal
Sun exposure	0.151799	0.0136851	3.0471e-28	control brain imaging
Sexual factors	0.0915826	0.0132879	6.09778e-12	marginal
Sexual factors	0.0639963	0.0139353	4.50017e-06	control brain imaging
Spirometry	0.0344423	0.0132247	0.00922774	marginal
Spirometry	0.0339316	0.0137976	0.0139593	control brain imaging
Social support	0.0404059	0.0131109	0.00206676	marginal
Social support	0.0352749	0.0136888	0.00999845	control brain imaging
Mental health	0.096405	0.0130605	1.78633e-13	marginal
Mental health	0.0758701	0.0136883	3.14072e-08	control brain imaging
Early life factors	0.15611	0.0129607	5.09542e-33	marginal
Early life factors	0.111505	0.0137051	5.17774e-16	control brain imaging
